# Decoding Humoral Immunity During Acute MPXV Infection via Comprehensive Serological Analysis and Antigen-agnostic Monoclonal Antibody Profiling

**DOI:** 10.64898/2026.08.21.26360138

**Authors:** Yifan Zhang, Jingxian Fan, Jing Wang, Ning Jiang, Yanmin Wan, Lu Meng, Weiqiang Qi, Xiaoyang Cheng, Kexin Luo, Tengfei Zhang, Ronghui Li, Haili Chen, Ranjie Zhao, Yanqin Ren, Wenhong Zhang, Zhaoqin Zhu

## Abstract

Dissecting the complexity of antibody responses in orthopoxvirus (OPXV) infected individuals is essential for elucidating protective mechanisms and identifying candidate protective immunogens. Here, we profiled the acute humoral response in 51 mpox cases, showing distinct IgG trajectories among multiple antigens alongside the rise of plasma neutralizing activities to plateau within 6 weeks after symptom onset. Utilizing a single-cell transcriptomic and BCR sequencing based antigen-agnostic mAb isolation workflow, we further generated monoclonal antibodies (mAbs) from 254 expanded peripheral B cell clones of 3 patients. We discerned 97 specific mAbs recognizing at least 12 different OPXV proteins via integrated screening approaches, which comprised neutralizing antibodies binding unconventional viral targets and antibodies exhibiting extraordinary in vitro and in vivo anti-OPXV effects. The number of OPXV-specific mAbs recovered per donor reflected the percentage of expanded clones among circulating B cells. More interestingly, we demonstrated that the inferred unmutated common ancestors (UCAs) of neutralizing antibody clones did not necessarily react with OPXV, implying that OPXV neutralizing antibodies might frequently originate from B cells previously activated by unknown antigens. Our work establishes an efficient workflow for antigen-agnostic isolation of pathogen specific mAbs and reveals previously unclarified features of antibody responses induced by acute MPXV infection.
