## Supplementary Table 3 for "Decoding Humoral Immunity During Acute MPXV Infection via Comprehensive Serological Analysis and Antigen-agnostic Monoclonal Antibody Profiling"

### Sheet: Supplementary Table 3
Supplementary Table 3 Functional screening and BCR features of expressed mAbs
Antibody information		TTV Binding		TTV Neutralization		Specificity	BCR features
Sample	mAb ID	TTV infected cell IFA	TTV WVL binding	IMV inhibition at 100 µg/mL (%)	EEV inhibition at 100 µg/mL (%)	Target antigen (identification method)	Cell type	IGHV	IGHJ	IGLV	IGLJ	IGHC	IGHV SHM (%)	IGLV SHM (%)	CDRH3 sequence	CDRL3 sequence
YHB_D18	B1	Neg	Neg	3.7	0	Unknown	Plasma	IGHV1-46	IGHJ4	IGKV2-28	IGKJ1	IGHG1	8.58726	4.74777	CTRDNLYGNDGLDYW	CMQALQIPRTF
YHB_D18	B10	Neg	Neg	7.31707	0	Unknown	Plasma	IGHV3-9	IGHJ3	IGKV3-20	IGKJ2	IGHG1	4.94505	3.69231	CAKEMTTAAPEAFDLW	CQQYGRSPFTF
YHB_D18	B11	Neg	Neg	11.1111	9.375	Unknown	Plasma	IGHV4-34	IGHJ4	IGKV1-16	IGKJ1	IGHM	3.81471	3.10559	CARGVSYGGDSRYYFDYW	CQQYNSYPRTF
YHB_D18	B12	Neg	Neg	0	0	Unknown	Naive B	IGHV3-15	IGHJ4	IGLV2-14	IGLJ1	IGHG1	4.37318	3.62538	CNTYFNW	CGSYTTSNTYVF
YHB_D18	B13	Neg	Neg	0	0	Unknown	Plasma	IGHV3-30-3	IGHJ4	IGLV2-14	IGLJ2	IGHA1	9.65147	4.49102	CASARYCTGTRCYRALNYW	CSSYSNTITLVVF
YHB_D18	B14	Neg	Neg	37.037	0	Unknown	Plasma	IGHV1-18	IGHJ5	IGLV2-11	IGLJ2	IGHG2	7.5067	4.92308	CAREPGCSGNTCHNWFDPW	CCSSTGSVVF
YHB_D18	B15	Neg	Neg	18.5185	21.875	Unknown	Plasmablasts	IGHV3-23	IGHJ4	IGLV4-60	IGLJ3	IGHA1	3.57143	1.79641	CAKVADSSTWYEIDYW	CETWDSNTRVF
YHB_D18	B16	Neg	Neg	14.6341	14.5455	Unknown	Plasma	IGHV3-48	IGHJ4	IGLV3-1	IGLJ1	IGHA1	9.82143	2.83912	CASSHRYLEWYWG	CQAWDSSTAYVF
YHB_D18	B17	Neg	Neg	0	14.5455	Unknown	Plasma	IGHV5-51	IGHJ5	IGLV2-14	IGLJ1	IGHA1	9.14454	7.14286	CARLESSVLDWMSTDILGWFDSW	CSSYTTGSTLVF
YHB_D18	B18	Neg	Neg	2.43902	3.63636	Unknown	Plasmablasts	IGHV3-7	IGHJ4	IGLV3-10	IGLJ2	IGHA1	10.5405	5.53846	CARGYCNNDKCYVPFDYW	CYSTDTGDIHKVF
YHB_D18	B19	Neg	Neg	0	15.625	Unknown	Plasma	IGHV5-51	IGHJ6	IGKV3-11	IGKJ2	IGHG1	8.24176	4.65839	CTRQGLTLSAYGVDVW	CQQRSAWPYTF
YHB_D18	B2	Neg	Neg	0	5.76923	Unknown	Plasmablasts	IGHV4-30-4	IGHJ3	IGLV3-1	IGLJ2	IGHA1	10.2703	14.1066	CARVVTALHINDGFDVW	CQAWDRRNALF
YHB_D18	B20	Neg	Neg	3.7037	15.625	Unknown	Plasma	IGHV3-23	IGHJ4	IGLV6-57	IGLJ2	IGHA1	12.6374	7.25076	CAKLLSTSWNAGCDFW	CQSDDGTAVVF
YHB_D18	B21	Neg	Neg	22.2222	15.625	Unknown	Plasmablasts	IGHV4-34	IGHJ4	IGLV3-25	IGLJ2	IGHA1	11.1111	8.20189	CAIGVVDLNPTYFVSW	CQSADTSGLVVF
YHB_D18	B22	Neg	Neg	24.3902	0	Unknown	Plasmablasts	IGHV4-31	IGHJ5	IGLV3-19	IGLJ1	IGHA1	10.6494	6.8323	CARVSYTMIEDDGKGWSSIDPW	CESRDSTGDTVF
YHB_D18	B23	Pos	Neg	0	10.9091	MPXV E8 (ELISA)	Plasmablasts	IGHV4-61	IGHJ3	IGKV1-5	IGKJ4	IGHG1	2.16216	1.25392	CARDRGGYYHPNAFDVW	CQQYDSLLTF
YHB_D18	B24	Neg	Neg	0	19.2308	Unknown	Plasmablasts	IGHV1-46	IGHJ4	IGKV1-27	IGKJ1	IGHG1	0	0	CARGPWYSSGWYDYW	CQKYNSAPWTF
YHB_D18	B25	Pos	Neg	14.6341	14.5455	MPXV I1 (ELISA)	Plasmablasts	IGHV5-51	IGHJ6	IGKV1-5	IGKJ1	IGHA1	6.28272	4.03727	CARHGCGGDNCDSDDYYPMDVW	CQLYNRYSRTF
YHB_D18	B26	Neg	Neg	11.1111	12.5	Unknown	Plasmablasts	IGHV2-5	IGHJ4	IGKV1-5	IGKJ1	IGHG1	5.89971	2.53968	CARLYSHFDSW	CQQYINSWTF
YHB_D18	B27	Neg	Neg	2.43902	12.7273	Unknown	Plasmablasts	IGHV3-11	IGHJ3	IGKV3-15	IGKJ3	IGHG1	10.8992	8.15047	CARDQTHHSDADAFDLW	CQQYNHGFTF
YHB_D18	B28	Neg	Neg	14.6341	1.81818	Unknown	Plasma	IGHV1-46	IGHJ6	IGKV1-5	IGKJ2	IGHG1	6.16622	4.03727	CARYSPFCGSASCPGMDVW	CQQYHSYPYTF
YHB_D18	B3	Neg	Neg	25	1.92308	Unknown	Plasma	IGHV3-30-3	IGHJ4	IGKV2-30	IGKJ1	IGHG1	4.46429	0.903614	CARGNDCTNGVCYFNFDYW	CMQGTHWPPWTF
YHB_D18	B30	Neg	Neg	0	28.5714	Unknown	Plasma	IGHV1-18	IGHJ5	IGLV7-43	IGLJ3	IGHG1	12.234	6.70732	CARMGGRILPPPARNWLDPW	CLLDYGGAWVF
YHB_D18	B31	Neg	Neg	5	17.8571	Unknown	Plasmablasts	IGHV4-39	IGHJ4	IGKV4-1	IGKJ4	IGHM	4.90463	1.48368	CARHGGSGWFFPFDYW	CQQYYDTLTF
YHB_D18	B32	Neg	Pos	16.6667	20	Unknown	Plasma	IGHV4-61	IGHJ3	IGLV1-40	IGLJ2	IGHM	5.89812	2.99401	CAREPSGIYSTSRAFDIW	CQSYDSSLSASVF
YHB_D18	B33	Pos	Neg	44.4444	0	MPXV A27 (ELISA)	Plasma	IGHV3-23	IGHJ1	IGKV2-30	IGKJ2	IGHG1	3.75723	3.85757	CAEDDSGLPW	CVQGTHWPYTF
YHB_D18	B34	Neg	Neg	20	0	Unknown	Plasma	IGHV3-23	IGHJ6	IGLV2-8	IGLJ2	IGHG2	5.98291	1.85759	CAKRVMGSSVTNQYYYAMDVW	CSSYAGSKNLIF
YHB_D18	B35	Neg	Neg	0	0	Unknown	Plasmablasts	IGHV1-46	IGHJ4	IGKV1-27	IGKJ3	IGHG3	0	0	CARGGGIAARPVNYW	CQKYNSAPLTF
YHB_D18	B36	Neg	Neg	20	10.7143	Unknown	Plasma	IGHV3-64	IGHJ6	IGLV2-14	IGLJ1	IGHG1	4.67033	4.53172	CATYRLHGYKYYMDVW	CSSYTTSSTYVF
YHB_D18	B37	Neg	Neg	22.2222	25	Unknown	Plasmablasts	IGHV3-7	IGHJ5	IGKV3-20	IGKJ1	IGHM	5.15759	3.38462	CARGGSWYLDW	CQRYGSSPKTF
YHB_D18	B38	Neg	Neg	33.3333	0	Unknown	Plasmablasts	IGHV3-7	IGHJ6	IGKV1-39	IGKJ1	IGHG1	3.87812	5.59006	CARVGSYYYQYMDVW	CQQSYIPPWTF
YHB_D18	B39	Neg	Neg	10	0	Unknown	Plasma	IGHV3-15	IGHJ4	IGLV2-11	IGLJ1	IGHG1	6.42458	5.74018	CTTDVVATLNFW	CCSCADNFTFVF
YHB_D18	B4	Neg	Neg	7.31707	12.7273	Unknown	Plasma	IGHV1-3	IGHJ4	IGLV2-11	IGLJ2	IGHG1	7.12401	5.43807	CARGPPPLMAAALRGHYFDYW	CCSYAGSYTYIF
YHB_D18	B40	Neg	Neg	40	0	Unknown	Plasmablasts	IGHV3-72	IGHJ4	IGKV2-30	IGKJ4	IGHG1	4.46927	3.26409	CVRDREGAGDYW	CVQNTHWPLTF
YHB_D18	B41	Neg	Neg	0	7.14286	Unknown	Plasma	IGHV1-46	IGHJ6	IGKV4-1	IGKJ2	IGHG1	5.63003	2.94118	CARYSPFCGSASCPGMDVW	CQQYHSYPYTF
YHB_D18	B42	Neg	Neg	25	0	Unknown	Plasma	IGHV1-8	IGHJ4	IGKV2D-29	IGKJ2	IGHG1	3.66197	3.56083	CARRVGEIRFVYW	CMHSVQLPYTF
YHB_D18	B43	Neg	Neg	0	0	Unknown	Plasma	IGHV3-33	IGHJ5	IGLV1-44	IGLJ3	IGHG1	8.57909	8.76133	CVRDKLPGLTMIRAEFDPW	CAAWDDRVNGPVF
YHB_D18	B44	Neg	Neg	0	20	Unknown	Plasma	IGHV4-34	IGHJ6	IGKV1-27	IGKJ1	IGHA1	2.97297	0.931677	CARAIAARPFYYYYFMDVW	CQKYNSAPRTF
YHB_D18	B45	Neg	Neg	15	0	Unknown	Plasmablasts	IGHV3-74	IGHJ6	IGLV1-44	IGLJ1	IGHA1	7.53247	5.43807	CVRERYSDISTGYYKYYYGMDVW	CAAYDDSLDGYVF
YHB_D18	B46	Neg	Neg	0	28.5714	Unknown	Plasmablasts	IGHV7-4-1	IGHJ4	IGKV2-30	IGKJ3	IGHG3	4.02145	1.47059	CARGNHYDTSGYYSTCDYW	CMQGTHRPPLTF
YHB_D18	B47	Pos	Pos	25	7.14286	MPXV B6 (ELISA)	Plasmablasts	IGHV4-61	IGHJ5	IGLV3-25	IGLJ2	IGHA1	7.71277	7.07692	CAREGPCNHATCYTQFAPW	CQSTDSNNSSVVF
YHB_D18	B48	Neg	Neg	27.7778	15	Unknown	Naive B	IGHV3-7	IGHJ4	IGLV3-25	IGLJ2	IGHG1	6.98324	2.15385	CASLDGRISEVGFW	CQSADSTGFSEVF
YHB_D18	B49	Pos	Neg	45	0	VACV H3 (IP-MS-WB)	Naive B	IGHV3-21	IGHJ3	IGLV3-25	IGLJ2	IGHG1	6.21622	7.45342	CARNGGRISDENDAFDIW	CQSAASSGTVVF
YHB_D18	B5	Neg	Neg	0	20	Unknown	Plasmablasts	IGHV2-5	IGHJ5	IGLV1-40	IGLJ1	IGHG1	8.31169	4.49102	CVFRPAMTTFGGIMIKNWFDPW	CQSYDSSLSDYVF
YHB_D18	B50	Neg	Neg	0	10.7143	Unknown	Plasma	IGHV3-23	IGHJ5	IGKV1-27	IGKJ3	IGHG1	3.63128	0.931677	CARGRGTGMGLEPW	CQKYNSAPFTF
YHB_D18	B51	Neg	Neg	15	0	Unknown	Plasmablasts	IGHV3-23	IGHJ4	IGLV4-69	IGLJ2	IGHG1	6.75676	5.98802	CATLWIVATPLQTKGIYW	CQTWGSRSVMF
YHB_D18	B52	Neg	Neg	0	0	Unknown	Plasma	IGHV3-21	IGHJ6	IGKV3-15	IGKJ4	NA	3.1	3.9	CARKPGMTPHYYYMDVW	CQQYNEWPLAF
YHB_D18	B53	Neg	Neg	10	0	Unknown	Plasma	IGHV3-13	IGHJ3	IGLV1-40	IGLJ3	IGHG2	7.75623	5.08982	CVRESSGSGVRAFDIW	CQSYDSSLSGRVF
YHB_D18	B54	Neg	Pos	5	21.4286	Unknown	Plasmablasts	IGHV4-34	IGHJ4	IGLV1-51	IGLJ2	IGHG1	11.4114	9.96885	CARGAVGARRSMTGRGYQFW	CEAWDNALNVVLF
YHB_D18	B55	Neg	Neg	0	17.8571	Unknown	Plasma	IGHV3-43	IGHJ1	IGKV1-33	IGKJ4	IGHG1	9.27835	7.76398	CTKDRKGKYCNNTSCYLGEYFQQW	CQQFETLPPTF
YHB_D18	B56	Pos	Neg	0	0	MPXV H3 (ELISA)	Plasmablasts	IGHV1-46	IGHJ4	IGLV3-27	IGLJ2	IGHA1	8.0429	7.52351	CARGFDSDGHVTEDEGDFW	CYSAADNIGLF
YHB_D18	B57	Neg	Neg	10	42.8571	Unknown	Plasma	IGHV3-30	IGHJ1	IGKV4-1	IGKJ4	IGHG1	11.1765	5.08982	CAQERVGALANW	CQQYFTLPSTF
YHB_D18	B58	Neg	Neg	5.55556	0	Unknown	Plasma	IGHV3-33	IGHJ3	IGKV1-39	IGKJ4	IGHA1	8.31025	8.07453	CARGRYSGMYSPDAW	CQQSHTTPLTF
YHB_D18	B59	Neg	Neg	0	39.2857	Unknown	Plasmablasts	IGHV3-7	IGHJ4	IGLV3-1	IGLJ1	IGHG1	9.89011	8.77743	CARPILTTMIGSLDLW	CQAWDNDAAFF
YHB_D18	B6	Neg	Neg	0	18.75	Unknown	Plasmablasts	IGHV4-34	IGHJ4	IGKV3-20	IGKJ2	IGHA1	10.9859	7.62195	CVRYADDPWYFDTW	CQQYGDTPPYTF
YHB_D18	B60	Neg	Neg	27.7778	55	Unknown	Plasma	IGHV4-4	IGHJ6	IGKV1-39	IGKJ4	IGHA1	11.0811	6.21118	CARGTISSTWAYYNGMDVW	CQQSHTTPLTF
YHB_D18	B61	Neg	Pos	40	0	Unknown	Plasma	IGHV4-39	IGHJ4	IGKV3-11	IGKJ4	IGHM	0.3	1	CARRGYCSSTSCPDYW	CQQRSNWPLTF
YHB_D18	B62	Neg	Pos	13.8889	20	Unknown	Plasmablasts	IGHV4-39	IGHJ3	IGKV3-20	IGKJ1	IGHA1	9.14127	5.53846	CARHRGLHDAFDIW	CQQYYYTPRTF
YHB_D18	B63	Neg	Neg	16.6667	0	Unknown	Plasma	IGHV4-34	IGHJ4	IGKV1-5	IGKJ2	IGHG1	7.22543	8.69565	CGRGGDYIREW	CQQFKTYSRTF
YHB_D18	B64	Neg	Neg	10	0	Unknown	Plasmablasts	IGHV2-70	IGHJ3	IGLV3-25	IGLJ2	IGHG1	10.3093	11.0769	CARLRRAPYNHQTDYFHDVFDVW	CQSTDDSGIHVLF
YHB_D18	B65	Neg	Neg	0	0	Unknown	Plasmablasts	IGHV4-61	IGHJ5	IGLV1-51	IGLJ2	IGHG1	8.31025	8.1571	CAKEGMLTGMTDHW	CGAWDDTLNVLLF
YHB_D18	B66	Neg	Neg	19.4444	5	Unknown	Plasma	IGHV3-21	IGHJ4	IGKV2-30	IGKJ1	IGHG1	0	0	CARDQDYFDYW	CMQGTHWPPTF
YHB_D18	B67	Neg	Neg	0	0	Unknown	Plasmablasts	IGHV1-69	IGHJ4	IGKV1-39	IGKJ2	IGHG1	0	0	CARDRYSSSWRYFDYW	CQQSYSTPMYTF
YHB_D18	B68	Neg	Neg	0	0	Unknown	Plasma	IGHV4-4	IGHJ6	IGKV1-5	IGKJ1	IGHA1	5.49451	1.5528	CARYGAYISHYYAMDVW	CQQYNSYFWTF
YHB_D18	B69	Neg	Neg	10	0	Unknown	Plasmablasts	IGHV3-11	IGHJ5	IGLV1-40	IGLJ2	IGHG1	9.85915	8.08383	CARASGATAVVHW	CQSYDYSLRDVVF
YHB_D18	B7	Neg	Neg	0	11.5385	Unknown	Plasmablasts	IGHV4-61	IGHJ6	IGLV3-19	IGLJ2	IGHG1	10.1942	5.84615	CARERYDIIVASAVGRAGGRTNYVYYYMDVW	CTSRDISNEQVLF
YHB_D18	B70	Neg	Neg	0	0	Unknown	Plasma	IGHV3-7	IGHJ4	IGLV2-14	IGLJ1	IGHA2	10.7042	5.74018	CARDANGRVDDYW	CASYTRVSTIVF
YHB_D18	B71	Neg	Neg	25	0	Unknown	Plasmablasts	IGHV1-2	IGHJ4	IGKV4-1	IGKJ2	IGHG1	12.0879	4.41176	CSRHRDNMIRGVNDYW	CQQYYTTPYTF
YHB_D18	B72	Neg	Neg	5	0	Unknown	Naive B	IGHV3-21	IGHJ4	IGLV3-25	IGLJ2	IGHA1	10.5263	9.96979	CTRGDHLVTTAFDFW	CQSQHNKGGYPEVVF
YHB_D18	B73	Neg	Neg	0	0	Unknown	Plasmablasts	IGHV3-23	IGHJ4	IGKV3-11	IGKJ4	IGHG1	10.6267	5.90062	CAKIGGDYYSSDGDDYW	CQQRASWPLTF
YHB_D18	B74	Neg	Neg	10	0	Unknown	Plasma	IGHV4-34	IGHJ4	IGKV4-1	IGKJ2	IGHG1	9.85915	2.91545	CMRYADDPYYFDSW	CQQYGNSPPYTF
YHB_D18	B75	Pos	Neg	10	0	VACV B18 (ELISA)	Plasma	IGHV3-33	IGHJ4	IGLV3-21	IGLJ2	IGHG1	10.4396	13.2308	CARGTNGDTSGFFDYW	CHVWDPSTGLVVF
YHB_D18	B76	Neg	Neg	0	17.8571	Unknown	Plasmablasts	IGHV5-51	IGHJ5	IGLV3-19	IGLJ2	IGHG2	7.69231	6.46154	CARRNDYRKYAWFDPW	CNSRDSNGYPVLF
YHB_D18	B77	Neg	Pos	10	0	Unknown	Plasma	IGHV1-3	IGHJ4	IGLV2-11	IGLJ2	IGHG1	11.3456	6.94864	CARGPPPLMAAALRGHYFDFW	CCAYAGSYTYVF
YHB_D18	B78	Neg	Neg	10	10.7143	Unknown	Plasma	IGHV3-30-3	IGHJ5	IGLV3-21	IGLJ2	IGHD	11.4441	9.53846	CARGPGGYSSEQWIDSW	CQVWDSSSDQVIF
YHB_D18	B79	Neg	Neg	0	0	Unknown	Plasma	IGHV3-48	IGHJ3	IGLV10-54	IGLJ3	IGHM	3.78378	3.02115	CATYIVLISGDMKSLDTW	CSAWDTSLDAWVF
YHB_D18	B8	Neg	Neg	8.33333	19.2308	Unknown	Plasmablasts	IGHV3-11	IGHJ4	IGLV1-44	IGLJ1	IGHG1	7.5067	8.1571	CARERYYASGTYYIAFDFW	CASWDDSLSGYVF
YHB_D18	B80	Neg	Neg	5	28.5714	Unknown	Plasma	IGHV2-5	IGHJ5	IGLV3-10	IGLJ1	IGHG1	9.1	7	CAHRDYDSSGVFDPW	CYSTDGSENSYVF
YHB_D18	B81	Pos	Pos	20	10.7143	VACV B18 (ELISA)	Plasma	IGHV4-39	IGHJ4	IGLV1-51	IGLJ3	IGHA1	15.6342	4.6875	CARTSGKYYGGPFDNW	CGVWDGSLSAGVF
YHB_D18	B82	Neg	Neg	0	10.7143	Unknown	Plasma	IGHV3-23	IGHJ3	IGKV1-27	IGKJ2	IGHG1	4.52128	2.79503	CAKVGECPSGGSCYYGFDIW	CQKYNSSPYTF
YHB_D18	B83	Neg	Neg	10	0	Unknown	Plasma	IGHV3-48	IGHJ2	IGLV3-25	IGLJ2	IGHA2	7.14286	8.61538	CARDAYRAEDRYFDIW	CQSADIRGGYVIF
YHB_D18	B84	Pos	Neg	40	0	VACV H3 (IP-MS-WB)	Plasma	IGHV3-23	IGHJ5	IGKV1-33	IGKJ5	IGHG1	17.8378	9.31677	CAKDTHVSSWYIPWFDPR	CQQYDNVPITF
YHB_D18	B85	Neg	Neg	0	0	Unknown	Plasma	IGHV2-5	IGHJ4	IGLV2-14	IGLJ1	IGHG2	6.81199	6.58683	CAHILCHNGGCYPTYW	CSSYTPITNLDVF
YHB_D18	B9	Pos	Neg	17.0732	14.5455	MPXV I1 (ELISA)	Plasmablasts	IGHV4-30-2	IGHJ4	IGKV4-1	IGKJ2	IGHG1	12.7273	4.11765	CAGGRPHYDFDSGFYTQFFNFW	CQQYYSTPVTF
LXD_D10	L1	Pos	Neg	12.1951	16.3636	MPXV A27 (ELISA)	Plasmablasts	IGHV3-30	IGHJ6	IGLV1-40	IGLJ1	IGHA1	3.7037	1.85759	CARDRLGFGKFNYYYGMDVW	CQSYDTSLIGSVF
LXD_D10	L10	Pos	Neg	9.7561	18.1818	VACV A25 (IP-WB)	Plasmablasts	IGHV1-69	IGHJ6	IGKV3-15	IGKJ2	IGHA1	6.23377	4.96894	CARDLGGPGSFYNAAFSLGMDVW	CQHYNLWPYTF
LXD_D10	L100	Neg	Neg	0	0	Unknown	Plasma	IGHV3-7	IGHJ4	IGKV2-28	IGKJ2	IGHA1	5.81717	2.99401	CARGNPFGSGRLTYW	CMQALEAPTF
LXD_D10	L101	Neg	Neg	8.33333	15	Unknown	Plasma	IGHV4-39	IGHJ6	IGLV7-43	IGLJ3	IGHG1	0	0	CARHPTWIRGFGPIDGMDVW	CLLYYGGAQSWVF
LXD_D10	L102	Neg	Neg	10	3.57143	Unknown	Plasmablasts	IGHV4-59	IGHJ5	IGLV1-44	IGLJ3	IGHM	4.70914	4.83384	CVRQGGSFSNSWFDPW	CAAWDDSLNGPVF
LXD_D10	L103	Pos	Pos	58.3333	15	MPXV A27 (ELISA)	Plasma	IGHV1-2	IGHJ4	IGKV1-39	IGKJ5	IGHG1	8.80682	6.26959	CTREPSNYFDSW	CQQGYSGVTF
LXD_D10	L104	Pos	Pos	85	0	MPXV F3&A27 (ELISA&WB)	Plasma	IGHV1-8	IGHJ5	IGLV3-25	IGLJ2	IGHG1	9.14127	5.84615	CTRGAVGASFRFDPW	CQSADSSGTYVVF
LXD_D10	L105	Neg	Neg	0	0	Unknown	Plasmablasts	IGHV4-61	IGHJ6	IGLV1-44	IGLJ1	IGHG1	7.44417	4.22961	CARERVEVVPALGPLETNQFYYYGMDVW	CAAWDDSLNAYVF
LXD_D10	L106	Pos	Pos	20	0	MPXV A27 (ELISA)	Plasmablasts	IGHV4-61	IGHJ6	IGKV1-12	IGKJ2	IGHD	8.79121	9.31677	CARLGSRSFYGMDVW	CQQAHTFPYTF
LXD_D10	L107	Neg	Neg	5	25	Unknown	Plasma	IGHV4-34	IGHJ4	IGKV1-5	IGKJ1	IGHG1	0	0	CARGQTYLHDFDYW	CQQYNSYPTWTF
LXD_D10	L108	Pos	Pos	95	0	MPXV A29 (ELISA)	Plasma	IGHV1-18	IGHJ4	IGLV3-10	IGLJ1	IGHG1	12.5	2.53165	CARDGSDGSGTNDHW	CYSTDSSGTYYVF
LXD_D10	L109	Neg	Neg	22.2222	0	Unknown	Plasma	IGHV3-15	IGHJ4	IGKV1-39	IGKJ3	IGHG1	10.9948	6.8323	CTTAQDIAEATDLELAFDYW	CQQSYSVPLTF
LXD_D10	L11	Neg	Neg	0	18.75	Unknown	Plasma	IGHV1-24	IGHJ6	IGKV1-5	IGKJ1	IGHG1	5.69801	2.83912	CATIRGVIRPHYYSYMDVW	CQQYNTYPRTF
LXD_D10	L110	Neg	Neg	0	32.1429	Unknown	Plasmablasts	IGHV4-39	IGHJ2	IGLV3-10	IGLJ3	IGHG1	8.84718	3.69231	CARHISVGGTTYWYFDLW	CYSTDSSDSHWVF
LXD_D10	L111	Neg	Neg	22.2222	15	Unknown	Plasmablasts	IGHV3-49	IGHJ6	IGKV1-17	IGKJ1	IGHG1	0	0	CTRSFITIFGVVIINHYYYYMDVW	CLQHNSYPWTF
LXD_D10	L112	Neg	Pos	19.4444	10	Unknown	Plasmablasts	IGHV1-69	IGHJ5	IGKV3-20	IGKJ4	IGHG1	11.5044	5.625	CAKQDGYILKNWFDPW	CQQYDSSPLTF
LXD_D10	L113	Pos	Neg	40	0	MPXV A27 (ELISA)	Plasma	IGHV3-30	IGHJ3	IGKV3-15	IGKJ2	IGHG3	11.0825	11.0769	CARDSLNPDDTYYDILLGGALDVW	CQHYYIWPPFTF
LXD_D10	L114	Neg	Neg	0	7.14286	Unknown	Plasma	IGHV4-59	IGHJ4	IGLV1-40	IGLJ1	IGHG2	13.2964	4.19162	CARMTDHYTRAQFDSW	CQSYDNRLSGYVF
LXD_D10	L115	Pos	Pos	5	0	MPXV A14 (ELISA)	Plasma	IGHV4-59	IGHJ4	IGLV1-44	IGLJ3	IGHG2	0	0	CARHKQGYYYGSGSYSAPLIDYW	CAAWDDSLNAHWVF
LXD_D10	L116	Neg	Neg	0	0	Unknown	Plasmablasts	IGHV3-33	IGHJ4	IGKV3D-20	IGKJ5	IGHG3	13.1367	13.2308	CTRRAQFSDGSSGWVFDQW	CQQYDTLPVTF
LXD_D10	L117	Neg	Neg	0	10.7143	Unknown	Plasmablasts	IGHV4-34	IGHJ4	IGKV1-9	IGKJ1	IGHG3	14.5604	7.76398	CARQWCGNCRNNRLDYW	CQQLSRDPQTF
LXD_D10	L118	Neg	Neg	5	0	Unknown	Plasmablasts	IGHV4-34	IGHJ4	IGKV1-5	IGKJ1	IGHG1	4.33526	3.10559	CARGHGDVRYF	CQQYNTYPWTF
LXD_D10	L12	Neg	Neg	0	6.25	Unknown	Plasma	IGHV4-59	IGHJ6	IGKV3-20	IGKJ4	IGHG1	0.263852	0	CARVSMVRGVTFYNYYYYMDVW	CQQYGSSLTF
LXD_D10	L13	Neg	Neg	4.87805	18.1818	Unknown	Plasmablasts	IGHV1-46	IGHJ4	IGKV4-1	IGKJ2	IGHA1	8.63095	4.77612	CARDSYGSGNHLPACGYW	CQQYHTTPYSF
LXD_D10	L14	Pos	Neg	29.6296	43.75	MPXV A35 (ELISA)	Plasma	IGHV3-43	IGHJ4	IGLV1-47	IGLJ3	IGHG1	0.900901	0	CAKAYDYW	CAAWDDSLSGRVF
LXD_D10	L15	Pos	Neg	48.1481	0	MPXV A27 (ELISA)	Plasmablasts	IGHV3-21	IGHJ3	IGKV4-1	IGKJ2	IGHA1	8.10056	3.82353	CVRAKLGLDAFDIW	CQQHYRTPYTF
LXD_D10	L16	Neg	Neg	7.31707	0	Unknown	Plasma	IGHV3-64	IGHJ4	IGKV1-27	IGKJ1	IGHG1	4.94505	2.17391	CATGNQVGATRPYDYW	CQKYDSAPRTF
LXD_D10	L17	Neg	Neg	19.5122	16.3636	Unknown	Plasma	IGHV4-4	IGHJ4	IGLV2-8	IGLJ1	IGHA1	8.78788	1.23839	CAREGAASGLDVASW	CNSYAGSNNFVF
LXD_D10	L18	Neg	Neg	2.43902	16.3636	Unknown	Plasmablasts	IGHV2-5	IGHJ4	IGKV1-39	IGKJ5	IGHG2	3.81471	5.59006	CAHSPYDSSGYNFDYW	CQQSYSTSITF
LXD_D10	L19	Neg	Pos	0	5.45455	Unknown	Plasmablasts	IGHV3-7	IGHJ2	IGLV2-8	IGLJ1	IGHG2	4.91329	3.02115	CARGWSGLLW	CSSYAGRGLFVF
LXD_D10	L2	Pos	Neg	17.0732	9.09091	MPXV A27 (ELISA)	Plasma	IGHV4-39	IGHJ4	IGKV3-15	IGKJ1	IGHG1	4.71976	2.2082	CARAVVAGYSYGYFDSW	CQQYNNWPAWTF
LXD_D10	L20	Neg	Neg	14.6341	9.09091	Unknown	Plasmablasts	IGHV4-59	IGHJ6	IGLV2-8	IGLJ2	IGHA1	3.48525	1.82927	CARDRRDWASYYYYYGLDVW	CSSYAGSNILF
LXD_D10	L21	Neg	Neg	9.7561	0	Unknown	Plasma	IGHV4-4	IGHJ4	IGKV1-39	IGKJ3	IGHM	7.10227	2.79503	CAMEYSSSSLDYW	CQQSYSSPFTF
LXD_D10	L22	Neg	Neg	14.8148	6.25	Unknown	Plasmablasts	IGHV1-18	IGHJ6	IGKV3-20	IGKJ1	IGHG1	4.97382	2.43902	CAREGRLVRAVISYYYYGMDVW	CQQYGTSPPWTF
LXD_D10	L23	Neg	Neg	24.3902	18.1818	Unknown	Plasma	IGHV4-34	IGHJ3	IGLV1-47	IGLJ3	IGHA1	8.58726	4.83384	CARRGALYFDPSGQTW	CAAWDDTLSGWVF
LXD_D10	L24	Pos	Neg	43.9024	3.63636	MPXV A27 (ELISA)	Plasma	IGHV2-5	IGHJ4	IGKV3-20	IGKJ1	IGHA1	2.7933	3.38462	CAHKMVVAPFDYW	CHQYDRSPWTF
LXD_D10	L25	Neg	Neg	12.1951	20	Unknown	Plasmablasts	IGHV3-21	IGHJ4	IGLV6-57	IGLJ3	IGHG1	8.37838	3.59281	CTRDPLHYDSSSVPASYW	CQSYDASNPWVF
LXD_D10	L26	Pos	Neg	37.037	0	VACV A25 (IP-WB)	Plasma	IGHV3-15	IGHJ3	IGLV3-10	IGLJ3	IGHA1	8.43023	5.04732	CTTDAIVEEAGGNYQPQDAFDIW	CYSTDSSGNIWVF
LXD_D10	L27	Neg	Neg	21.9512	14.5455	Unknown	Plasmablasts	IGHV3-48	IGHJ4	IGLV8-61	IGLJ3	IGHM	4.12088	2.71903	CARVYSRSSGKTFNYW	CVLYMGSGIWVF
LXD_D10	L28	Neg	Neg	33.3333	3.125	Unknown	Plasma	IGHV3-48	IGHJ6	IGLV4-69	IGLJ3	IGHM	7.07965	3.62538	CARGSVMDVW	CQTWGTGIWVF
LXD_D10	L29	Pos	Pos	100	3.84615	MPXV A29 (ELISA)	Plasma	IGHV4-39	IGHJ6	IGKV1-16	IGKJ4	IGHG1	6.31868	4.03727	CARLFNSSGGGMDVW	CQQYNNYPLTF
LXD_D10	L3	Neg	Neg	48.1481	9.375	Unknown	Plasmablasts	IGHV1-18	IGHJ4	IGLV2-14	IGLJ2	IGHA1	7.83784	5.68862	CATGPRYSSPWYGSFDYW	CSSYTTGTALVVF
LXD_D10	L30	Pos	Neg	29.6296	15.625	VACV A25 (IP-WB)	Plasma	IGHV3-23	IGHJ4	IGLV8-61	IGLJ3	IGHA1	5.02793	1.81269	CAKVGFYVGYFDYW	CVLYMGSGISVF
LXD_D10	L31	Neg	Neg	19.5122	7.27273	Unknown	Plasmablasts	IGHV4-59	IGHJ4	IGKV3-20	IGKJ1	IGHM	1.10803	1.53846	CARETCTSTTCFFDYW	CQQYGSSPKTF
LXD_D10	L32	Pos	Neg	9.7561	0	VACV I1 (IP-MS-WB)	Plasma	IGHV3-7	IGHJ4	IGLV2-11	IGLJ2	IGHG1	3.86905	2.76923	CARVRYSYDSDYW	CCSYAGSYTVVF
LXD_D10	L33	Neg	Neg	19.5122	0	Unknown	Plasmablasts	IGHV3-23	IGHJ4	IGKV1-6	IGKJ1	IGHM	9.22619	2.85714	CARKSIVGLTSFLDYW	CLHDYNNPQTF
LXD_D10	L34	Pos	Pos	48.15	12.5	VACV H3 (IP-MS-WB)	Plasmablasts	IGHV1-46	IGHJ6	IGKV3-15	IGKJ1	IGHG1	8.63874	4.70219	CVRGRGGLRHYGDRKNYYMDVW	CQQYNDWWTF
LXD_D10	L35	Neg	Neg	3.7037	18.75	Unknown	Plasmablasts	IGHV3-48	IGHJ4	IGKV6-21	IGKJ1	IGHM	1.78571	0.316456	CARRYCSSTSCLFDYW	CHQSSSLPWTF
LXD_D10	L36	Neg	Neg	0	10.9091	Unknown	Plasmablasts	IGHV7-4-1	IGHJ3	IGLV3-25	IGLJ3	IGHA1	5.13514	4.65839	CARGTGSESYYGGAFDIW	CQSADNNVIWMF
LXD_D10	L37	Neg	Pos	29.6296	9.375	Unknown	Plasmablasts	IGHV4-59	IGHJ4	IGKV3-15	IGKJ1	IGHG1	4.15512	4.03727	CARGPLYSGSYFLDHW	CQQYNNWPRTF
LXD_D10	L38	Neg	Neg	3.7037	12.5	Unknown	Plasmablasts	IGHV1-2	IGHJ6	IGLV2-14	IGLJ1	IGHG1	0.26178	0.302115	CARDGYCSSTSCYDYYYYMDVW	CSSYTSSSTRVF
LXD_D10	L39	Neg	Neg	33.3333	9.375	Unknown	Plasmablasts	IGHV3-30	IGHJ6	IGLV2-14	IGLJ2	IGHA1	2.43243	3.92749	CAKDRGIFEIYYYGMDVW	CSSYTGSSAVIF
LXD_D10	L4	Pos	Neg	21.9512	5.45455	MPXV E8 (ELISA)	Plasmablasts	IGHV4-34	IGHJ6	IGKV1-27	IGKJ1	IGHG1	2.97297	3.10559	CARGLAARPFYYYYYMDVW	CQVYNSAPRTF
LXD_D10	L40	Neg	Pos	11.11	0	Unknown	Plasma	IGHV3-48	IGHJ4	IGKV3-15	IGKJ1	IGHM	4.7486	1.53846	CARTFGWYAPLDYW	CQQYKNWPPWTF
LXD_D10	L43	Neg	Neg	15	0	Unknown	Plasmablasts	IGHV3-30	IGHJ4	IGLV2-14	IGLJ3	IGHM	3.84615	2.43902	CARQPCSGGRCYLDSW	CASYTSINWVF
LXD_D10	L45	Pos	Neg	50	0	MPXV A27 (ELISA)	Naive B	IGHV1-18	IGHJ4	IGLV2-11	IGLJ1	IGHG1	2.04604	0.906344	CARDSGVLAVGYDFWSGTRGVFDYW	CCSYAGRYTYVF
LXD_D10	L46	Neg	Neg	15	0	Unknown	Plasma	IGHV4-34	IGHJ5	IGLV3-19	IGLJ2	IGHA1	6.2	3.1	CVRSLLTKGPW	CNSRDSSGIYVIF
LXD_D10	L47	Neg	Neg	0	28.5714	Unknown	Plasma	IGHV2-5	IGHJ4	IGLV1-44	IGLJ1	IGHG1	3.24484	3.14465	CAHRGSSWHHFFFDYW	CAAWDDNLYVF
LXD_D10	L48	Neg	Pos	5	0	Unknown	Plasma	IGHV3-23	IGHJ5	IGLV1-44	IGLJ3	IGHG1	2.97297	1.81269	CAKDRYSKINYSGWFAPW	CAAWDDSLNGWVF
LXD_D10	L49	Pos	Neg	25	35.7143	MPXV A35 (ELISA)	Plasma	IGHV4-39	IGHJ4	IGLV1-44	IGLJ3	IGHG1	3.53982	22.327	CVRIRYCGSSSCYSEVDYW	CSTWDYSLSARVF
LXD_D10	L5	Pos	Neg	17.0732	0	Unknown	Plasmablasts	IGHV3-23	IGHJ4	IGLV2-14	IGLJ3	IGHG1	3.27381	1.84615	CAKSIPPYSGYFDYW	CISYTTSSTWVF
LXD_D10	L50	Neg	Neg	0	25	Unknown	Plasma	IGHV3-74	IGHJ3	IGKV3-15	IGKJ1	IGHM	4.63215	3.41615	CVTTVLTTIRNDAFDIW	CQQYNDWPRTF
LXD_D10	L51	Pos	Neg	40	0	MPXV E8 (ELISA)	Plasmablasts	IGHV4-34	IGHJ4	IGLV2-14	IGLJ1	IGHG1	4.32432	1.81269	CANGGLELNYFDTSGYNFW	CSSYTSSSTLVF
LXD_D10	L52	Pos	Neg	61.1111	0	Unknown	Plasmablasts	IGHV4-39	IGHJ6	IGKV1-39	IGKJ2	IGHG1	4.18848	4.65839	CARHPLYDETLGYYYYGLDVW	CQQTYSTPYTF
LXD_D10	L53	Neg	Neg	30.5556	0	Unknown	Plasmablasts	IGHV3-53	IGHJ5	IGKV1-39	IGKJ1	IGHM	3.48525	2.76923	CARGPCTSCYGPAYNWFDPW	CQQTYNTYTWTF
LXD_D10	L54	Neg	Neg	16.6667	45	Unknown	Plasma	IGHV5-51	IGHJ4	IGKV3-11	IGKJ3	IGHA1	0	0	CARGLYSGSYYFDYW	CQQRSNWPPTF
LXD_D10	L55	Neg	Neg	20	0	Unknown	Plasma	IGHV3-43	IGHJ4	IGLV5-45	IGLJ3	IGHG1	6.84524	0.877193	CAREALDPSGSYPTRW	CMIWLSSAWVF
LXD_D10	L56	Neg	Neg	0	5	Unknown	Plasmablasts	IGHV4-4	IGHJ4	IGLV6-57	IGLJ3	IGHG4	1.13636	3.29341	CVKGFGYDLSSPRHSW	CQSYDGTNHWVF
LXD_D10	L57	Neg	Neg	0	7.14286	Unknown	Plasmablasts	IGHV3-74	IGHJ6	IGLV1-44	IGLJ2	IGHA1	3.69393	21.7391	CAREETTVFGNFHYYYFMDVW	CSTWDYSLSAVVF
LXD_D10	L58	Neg	Neg	19.4444	65	Unknown	Plasma	IGHV4-34	IGHJ6	IGKV1-27	IGKJ1	IGHG1	3.78378	1.86335	CARGVAARPFYYYYYMDVW	CQMYNSAPRTF
LXD_D10	L59	Neg	Neg	0	0	Unknown	Plasmablasts	IGHV3-23	IGHJ4	IGKV3-20	IGKJ2	IGHM	5.21978	2.48447	CTKGSTSSRPYYFDYW	CQDYGSSRTF
LXD_D10	L6	Pos	Neg	16.6667	94.2308	MPXV B6 (ELISA)	Plasmablasts	IGHV5-51	IGHJ4	IGKV1-5	IGKJ1	IGHG2	2.67857	0.315457	CARRGGGENWNPFDYW	CQQYNSYPWTF
LXD_D10	L60	Neg	Neg	11.1111	5	Unknown	Plasma	IGHV4-34	IGHJ5	IGLV1-51	IGLJ3	IGHM	3.26975	2.71903	CGGQLRSGPPRFNWFDPW	CGTWDSSLRIWVF
LXD_D10	L61	Neg	Neg	10	17.8571	Unknown	Naive B	IGHV3-49	IGHJ4	IGLV1-44	IGLJ2	IGHG1	2.63158	0	CTTTHHFYSGRDGYNHAAGNW	CAAWDDSLNGVVF
LXD_D10	L62	Neg	Neg	0	0	Unknown	Plasmablasts	IGHV1-69	IGHJ3	IGLV1-51	IGLJ1	IGHG1	6.11702	2.71903	CARGVREWLELWLSGAFDIW	CGTWDNSLRVFVF
LXD_D10	L63	Pos	Neg	10	7.14286	Unknown	Plasma	IGHV5-51	IGHJ4	IGLV3-25	IGLJ1	IGHA1	5.95238	6.64557	CARGQDSGSYATFDHW	CQSSDATDSYGVF
LXD_D10	L64	Pos	Neg	15	0	Unknown	Plasmablasts	IGHV1-46	IGHJ3	IGLV2-8	IGLJ3	IGHG1	4.98615	2.1148	CTSLLTPGYSTFDSW	CSSYVGSNNWVF
LXD_D10	L65	Pos	Pos	65	0	MPXV A27 (ELISA)	Plasma	IGHV3-53	IGHJ4	IGLV2-14	IGLJ1	IGHG1	4.94505	3.29341	CASSSPRLFSNHYFDHW	CSSYTTSSTLDVF
LXD_D10	L66	Pos	Pos	95	0	MPXV A29 (ELISA)	Plasma	IGHV4-34	IGHJ4	IGLV3-16	IGLJ3	IGHA1	6.30631	1.26984	CATMQLDLPFEYW	CLSADRSASWVF
LXD_D10	L67	Neg	Neg	11.11	0	Unknown	Plasmablasts	IGHV1-69	IGHJ4	IGKV2-28	IGKJ1	IGHG1	10.119	1.80723	CAVLLGSGWQARSAW	CMQALQTPWTF
LXD_D10	L68	Pos	Pos	72.2222	0	MPXV A27 (ELISA)	Plasma	IGHV3-9	IGHJ4	IGKV1-5	IGKJ1	IGHA2	4.28954	2.19436	CAKDTQRNSGWFPHYFDSW	CQQYSSFLTF
LXD_D10	L69	Neg	Neg	5	21.4286	Unknown	Plasma	IGHV3-23	IGHJ4	IGLV4-60	IGLJ3	IGHM	4.43213	2.96736	CAKEHTTNWDYFDYW	CETWHSNTHKVF
LXD_D10	L7	Pos	Pos	70.8333	19.2308	MPXV A29 (WB)	Plasma	IGHV3-7	IGHJ6	IGLV4-69	IGLJ2	IGHM	1.34048	0.299401	CAREAGTTLAYFYYYMDVW	CQTWGTDIRVF
LXD_D10	L70	Pos	Neg	0	0	Unknown	Plasmablasts	IGHV3-49	IGHJ4	IGKV1-39	IGKJ1	IGHG1	5.63003	3.72671	CTRERVAIFGVATLDYW	CQQSYSVPRTF
LXD_D10	L71	Neg	Neg	20	0	Unknown	Plasma	IGHV2-5	IGHJ4	IGLV3-10	IGLJ1	IGHG1	5.89971	5.41401	CAHRNYDTHGVFDYW	CYSTDSSGTHSVF
LXD_D10	L72	Neg	Neg	0	0	Unknown	Plasmablasts	IGHV1-18	IGHJ5	IGKV3-20	IGKJ4	IGHA1	5.01475	2.8125	CARVDYDFWSGSQNWFDPW	CQQLGSSPPLTF
LXD_D10	L73	Neg	Neg	16.6667	0	Unknown	Plasma	IGHV3-7	IGHJ6	IGKV1-5	IGKJ3	IGHM	8.72093	2.2082	CAGDPTPGVDVW	CQQYNSYSLFTF
LXD_D10	L74	Neg	Neg	0	0	Unknown	Plasmablasts	IGHV3-21	IGHJ6	IGKV3-15	IGKJ5	IGHM	3.21716	2.76923	CARDPRYGVVQVNFYMDVW	CQQYNKWPPITF
LXD_D10	L75	Neg	Neg	15	21.4286	Unknown	Plasma	IGHV1-2	IGHJ6	IGKV2-28	IGKJ5	IGHA2	5.12821	1.21212	CVSQGGVYCSGTNCYHYYFYYMDVW	CMQALQTPLTF
LXD_D10	L76	Neg	Neg	5	0	Unknown	Plasma	IGHV3-21	IGHJ6	IGKV1-5	IGKJ1	IGHG1	0	0	CARPSIYCSSTSCSFHYYMDVW	CQQYNSYSTF
LXD_D10	L77	Pos	Pos	30	0	MPXV A27 (ELISA)	Plasmablasts	IGHV4-39	IGHJ6	IGKV1-5	IGKJ4	IGHA1	6.14525	3.69231	CARHQFYYGMDVW	CQQYSSYSPLTF
LXD_D10	L78	Neg	Neg	15	0	Unknown	Plasmablasts	IGHV3-53	IGHJ4	IGLV1-44	IGLJ1	IGHG1	0	0.296736	CARGGAMVRDFDYW	CAAWDDSLNGPSYVF
LXD_D10	L79	Pos	Pos	16.6667	0	VACV B18 (ELISA)	Plasma	IGHV3-49	IGHJ4	IGKV2D-29	IGKJ3	IGHG1	6.70391	4.1543	CSRHGGLDLDYW	CMHSVQVPFTF
LXD_D10	L8	Pos	Neg	14.6341	0	MPXV A5&A14 (ELISA&WB)	Plasma	IGHV1-18	IGHJ4	IGLV1-40	IGLJ1	IGHA1	13.3929	7.97546	CAREVYCSRIGEIVSCLNHFDHW	CQSYDTTLTGFYVF
LXD_D10	L80	Pos	Neg	80	3.57143	VACV H3 (IP-WB)	Plasmablasts	IGHV1-3	IGHJ1	IGLV1-44	IGLJ3	IGHG1	6.04396	3.32326	CASNEIISHGQNFQHW	CAAWDDTLNGWVF
LXD_D10	L81	Pos	Pos	45	0	MPXV F3&A27 (ELISA&WB)	Plasma	IGHV7-4-1	IGHJ4	IGLV3-10	IGLJ3	IGHG1	6.84524	3.48101	CATFGSGSHLDHFDYW	CYSLDNSSNGVF
LXD_D10	L82	Neg	Neg	0	10.7143	Unknown	Plasma	IGHV3-23	IGHJ4	IGLV4-69	IGLJ3	IGHG1	0	0	CAKGPSRLLWFGELFQAHPGHFDYW	CQTWGTGIQVF
LXD_D10	L83	Neg	Neg	15	0	Unknown	Plasmablasts	IGHV4-4	IGHJ3	IGKV4-1	IGKJ4	IGHM	8.0597	4.2042	CARVPSTILYPSGAFDIW	CQQYYTTPLTF
LXD_D10	L84	Pos	Neg	60	0	MPXV A27 (ELISA)	Plasma	IGHV3-21	IGHJ4	IGLV3-21	IGLJ2	IGHA1	7.14286	6.15385	CVRGEIYYDGRGFDSW	CQVWHSRTDHVVF
LXD_D10	L85	Neg	Neg	10	3.57143	Unknown	Plasmablasts	IGHV4-34	IGHJ6	IGKV1-39	IGKJ3	IGHA1	0	0	CARGMEKRITIFGVVKRNNYYYYYMDVW	CQQSYSTPFTF
LXD_D10	L86	Neg	Neg	5.55556	0	Unknown	Plasmablasts	IGHV3-30	IGHJ4	IGKV1-39	IGKJ1	IGHG1	5.26316	2.76923	CARSLLLYGDHIDHW	CEQSSNTPRWTF
LXD_D10	L87	Neg	Neg	0	0	Unknown	Plasma	IGHV3-23	IGHJ3	IGKV1-39	IGKJ4	IGHA1	2.7248	1.25392	CAKDTRWLQLNDAFDIW	CQQSYSTPSF
LXD_D10	L88	Pos	Pos	40	0	MPXV A29 (ELISA)	Plasma	IGHV3-30-3	IGHJ4	IGLV2-14	IGLJ1	IGHA1	6.97051	5.74018	CARVFRYTEILTDYYFDYW	CSSYISGGTYLF
LXD_D10	L89	Pos	Neg	0	10.7143	Unknown	Plasmablasts	IGHV4-61	IGHJ5	IGLV2-14	IGLJ2	IGHA2	7.82123	10.8761	CARVRGTGRFDPW	CCSYASSTALVF
LXD_D10	L9	Neg	Neg	19.5122	14.5455	Unknown	Plasma	IGHV3-30	IGHJ6	IGLV1-51	IGLJ3	IGHA1	7.97721	5.59006	CARDRRRLASAATFRQRLYHYGMDVW	CGTWDNSLTSWVF
LXD_D10	L90	Pos	Neg	90	0	MPXV A28 (Transfection-IFA)	Plasmablasts	IGHV3-9	IGHJ4	IGLV4-69	IGLJ3	IGHG1	5.99455	8.08383	CAKDLRAQFSGSFIGSW	CQTWGTGIQVF
LXD_D10	L91	Neg	Neg	5	0	Unknown	Plasma	IGHV3-30	IGHJ6	IGLV1-47	IGLJ1	IGHA1	5.49738	6.34441	CARDLIRAGYKDYFYFYGMDVW	CGVWDDSLGVYVF
LXD_D10	L92	Neg	Pos	27.7778	20	Unknown	Plasmablasts	IGHV3-43	IGHJ6	IGKV3-20	IGKJ1	IGHG1	8.12183	4.26829	CAKASNYRYYDWSLVSNYYYYPMDVW	CQHYGTSPPWTF
LXD_D10	L93	Pos	Pos	36.11	20	VACV I1 (IP-MS-WB)	Plasmablasts	IGHV4-39	IGHJ5	IGKV1-39	IGKJ2	IGHA1	5.72207	4.65839	CARRNLGVVTNWFDPW	CQQSYITPYTF
LXD_D10	L94	Neg	Neg	19.4444	10	Unknown	Plasma	IGHV4-61	IGHJ5	IGKV1-39	IGKJ2	IGHA1	7.62943	6.8323	CARAGYSRHWYTNFFDPW	CQQSHSSPYTF
LXD_D10	L95	Pos	Pos	0	10.7143	Unknown	Plasma	IGHV4-34	IGHJ4	IGLV1-51	IGLJ3	IGHG3	8.31025	5.43807	CARIERDSRRSFRDSW	CGTWDNLRRDWVF
LXD_D10	L96	Pos	Pos	15	0	MPXV A27 (ELISA)	Plasma	IGHV3-23	IGHJ3	IGKV1-39	IGKJ3	IGHG1	9.18919	7.14286	CARGLGQYQVLDDAFHIW	CQQSYTTPFTF
LXD_D10	L97	Pos	Neg	27.7778	70	Unknown	Plasma	IGHV4-34	IGHJ2	IGKV1-12	IGKJ2	IGHA1	12.426	10.0946	CARQPRDCHDGSCYAWYFDVW	CQQAESSPYTF
LXD_D10	L98	Neg	Neg	22.2222	0	Unknown	Plasma	IGHV1-24	IGHJ4	IGKV2D-29	IGKJ4	IGHG1	7.35695	4.11765	CATEIIAVAGTTPLDYW	CMQSLQLPLFTF
LXD_D10	L99	Neg	Pos	16.6667	20	Unknown	Plasma	IGHV4-34	IGHJ5	IGLV9-49	IGLJ3	IGHG1	0	0	CARGLIAARLLNWFDPW	CNSRDSSGNHLGVVF
YY_D3	Y1	Pos	Neg	12.1951	5.45455	MPXV A27 (ELISA)	Plasma	IGHV3-48	IGHJ6	IGLV2-14	IGLJ3	IGHA1	5.80475	7.85498	CVRDGSVLSVGINYYYAMDVW	CFSYRRGNTLVF
YY_D3	Y10	Neg	Neg	22.2222	21.875	Unknown	Plasma	IGHV3-74	IGHJ4	IGKV4-1	IGKJ1	IGHG2	6.92521	3.52941	CATAKAGVGAAFDYW	CQQYHSAPWTF
YY_D3	Y11	Neg	Neg	11.1111	3.125	Unknown	Plasma	IGHV2-5	IGHJ6	IGKV2-28	IGKJ5	IGHA1	8.11518	5.34125	CAYRRDLSSHWYKDYFGMGVW	CMQPLFTPPTF
YY_D3	Y12	Neg	Neg	12.1951	20	Unknown	Plasma	IGHV3-7	IGHJ3	IGKV1-27	IGKJ1	IGHA1	12.8866	16.1491	CVTDHGFLEFSDEDGFFPGAFDIW	CLSFHSVPWTF
YY_D3	Y13	Pos	Pos	8.33333	11.5385	MPXV B6 (ELISA)	Plasmablasts	IGHV3-23	IGHJ4	IGLV2-14	IGLJ3	IGHG2	12.7976	3.07692	CAMDRGVL	CSSYSSTSAFWVF
YY_D3	Y14	Neg	Pos	33.33	0	Unknown	Plasma	IGHV4-38-2	IGHJ3	IGKV4-1	IGKJ1	IGHA1	3.02198	3.23529	CAKRNWDQKGGGFEIW	CQQYFITPWTF
YY_D3	Y15	Neg	Neg	33.33	10	Unknown	Plasmablasts	IGHV3-23	IGHJ3	IGLV2-14	IGLJ3	IGHG2	11.7166	4.83384	CAKAVVPGHPYRAFDIW	CTSYTTTNTWVF
YY_D3	Y16	Pos	Pos	16.6667	0	Unknown	Plasma	IGHV3-23	IGHJ6	IGKV3-15	IGKJ1	IGHA1	6.09418	2.79503	CTKTRGSGSGGMDVW	CHQYNNWPETF
YY_D3	Y17	Neg	Neg	8.33333	0	Unknown	Plasma	IGHV3-15	IGHJ4	IGLV7-43	IGLJ3	IGHA1	9.21788	4.26829	CVTRVAAMGDYW	CLLYDGGVRVF
YY_D3	Y18	Neg	Pos	19.4444	5	Unknown	Plasma	IGHV3-23	IGHJ4	IGKV2-30	IGKJ1	IGHA2	9.45559	3.85757	CLRGWAAPDYW	CMQGTHWPRTF
YY_D3	Y19	Neg	Neg	13.8889	0	Unknown	Memory switched B	IGHV1-69	IGHJ5	IGKV2-30	IGKJ1	IGHA1	17.6944	8.59599	CARSFAEEGIYNTNGPEYW	CMQDAHWPPDLSWTF
YY_D3	Y2	Neg	Neg	12.5	13.4615	Unknown	Plasmablasts	IGHV3-11	IGHJ4	IGLV4-69	IGLJ2	IGHA2	5.72207	9.28144	CARDTMAFGSGMRIDNW	CQTWDKGIVVF
YY_D3	Y20	Neg	Pos	25	0	Unknown	Plasma	IGHV4-59	IGHJ4	IGKV1-5	IGKJ1	IGHA2	6.86813	7.45342	CARVCRNVNSDCYFDFW	CQQYESNPWTF
YY_D3	Y21	Neg	Pos	22.2222	0	Unknown	Plasma	IGHV3-15	IGHJ4	IGKV1-39	IGKJ4	IGHA1	7.51445	10.3448	CSWLFKDYW	CQQSDSLVTF
YY_D3	Y22	Neg	Neg	19.4444	20	Unknown	Plasma	IGHV1-69	IGHJ5	IGLV3-1	IGLJ2	IGHA1	21.0106	16.9279	CSRDGAILRVEPEVPALDPW	CQKWDSNSVLF
YY_D3	Y23	Neg	Pos	5.55556	20	Unknown	Plasma	IGHV3-23	IGHJ4	IGKV3D-15	IGKJ1	IGHG2	10.3352	12.8527	CVKERIDWSYAENW	CQQYRQGWTF
YY_D3	Y24	Neg	Neg	30	0	Unknown	Plasma	IGHV3-23	IGHJ3	IGKV3-11	IGKJ1	IGHA1	7.26257	1.88088	CAKETQHMGPFDIW	CQQRVNGWTF
YY_D3	Y25	Neg	Neg	16.6667	20	Unknown	Plasma	IGHV3-15	IGHJ4	IGLV2-14	IGLJ1	IGHG2	9.49721	7.85498	CTSRTVTTNDYW	CCSYTTSDTFVF
YY_D3	Y26	Neg	Neg	15	25	Unknown	Plasma	IGHV4-31	IGHJ4	IGKV3-20	IGKJ4	IGHA1	12.8065	9.62733	CAKTRAEYGDFVLGHW	CQQHGASVTF
YY_D3	Y27	Neg	Neg	0	15	Unknown	Plasma	IGHV3-7	IGHJ5	IGKV2-30	IGKJ3	IGHA2	9.01408	5.38922	CARDPHFSAFDAW	CMQGTAWPSF
YY_D3	Y28	Neg	Neg	16.6667	15	Unknown	Plasmablasts	IGHV3-30-3	IGHJ5	IGLV2-14	IGLJ3	IGHA1	8.44687	8.45921	CARPGGMGHTWSWFDSW	CSSLTKSTTWVF
YY_D3	Y29	Neg	Neg	20	3.57143	Unknown	Plasma	IGHV4-34	IGHJ6	IGKV1-39	IGKJ1	IGHA1	8.91892	6.52174	CARGRENWNPNYYFDMDVW	CQQSYSVPRTF
YY_D3	Y3	Neg	Neg	0	0	Unknown	Plasmablasts	IGHV7-4-1	IGHJ5	IGLV3-1	IGLJ2	IGHG3	12.0879	13.354	CARWYNYRYQSSLDHW	CQTWDNDGPLAF
YY_D3	Y30	Neg	Pos	5.55556	0	Unknown	Plasmablasts	IGHV3-15	IGHJ4	IGKV1-17	IGKJ1	IGHA1	8.74636	3.44828	CIYRPYW	CLQHNTYWSF
YY_D3	Y31	Neg	Pos	30.5556	10	Unknown	Plasma	IGHV3-7	IGHJ1	IGKV2-30	IGKJ2	IGHA2	9.49555	6.23145	CTGGEHW	CMQYKDWPHTF
YY_D3	Y32	Neg	Neg	5	0	Unknown	Plasma	IGHV4-34	IGHJ4	IGKV3-20	IGKJ1	IGHA1	10.1408	4.65839	CARGRVGVTSLDYW	CQLSDISRTF
YY_D3	Y33	Neg	Neg	5	0	Unknown	Plasma	IGHV4-31	IGHJ4	IGLV1-40	IGLJ2	IGHD	11.6216	7.71513	CARVWFCHGDVPCFDFW	CQSYDRSLGGPVVF
YY_D3	Y34	Neg	Neg	0	45	Unknown	Plasma	IGHV1-18	IGHJ4	IGKV2-30	IGKJ5	IGHA2	7.2973	1.78042	CVRDFRDYGGDLGYFDYW	CMQGTHWLITF
YY_D3	Y35	Neg	Neg	0	0	Unknown	Plasma	IGHV3-11	IGHJ4	IGLV1-51	IGLJ3	IGHA1	16.9014	12.0846	CGRGGNRINGDYW	CGTWDTSLHAWVF
YY_D3	Y36	Neg	Pos	15	10.7143	Unknown	Plasma	IGHV1-46	IGHJ4	IGLV2-8	IGLJ1	IGHG2	10.0559	8.23171	CARELDKTCFFDYW	CCTYTDSTFVF
YY_D3	Y37	Neg	Neg	0	0	Unknown	Plasma	IGHV3-7	IGHJ4	IGLV2-14	IGLJ2	IGHG1	10.4225	7.59494	CARDLFMQQFDFW	CSSYTAF
YY_D3	Y38	Neg	Neg	0	10.7143	Unknown	Plasmablasts	IGHV3-23	IGHJ4	IGLV4-69	IGLJ2	IGHA1	11.5385	10.7784	CAKVGAMVVYAPFDYW	CQTWDTGIVLF
YY_D3	Y39	Neg	Neg	5.55556	10	Unknown	Plasma	IGHV1-3	IGHJ4	IGKV3-20	IGKJ4	IGHA2	13.6905	11.6719	CARDQGLIWSGFLGLDYW	CQQYGSISLTF
YY_D3	Y4	Neg	Neg	24.3902	0	Unknown	Plasmablasts	IGHV1-18	IGHJ4	IGKV3-20	IGKJ1	IGHA2	7.20222	6.46154	CARAGAEVTAHFDLW	CLQCGSSPWTF
YY_D3	Y40	Neg	Neg	0	0	Unknown	Plasma	IGHV2-5	IGHJ4	IGLV3-1	IGLJ2	IGHG2	10.9948	9.71787	CAHSVRREECHGAPCYYFDIW	CHAWASGTMVF
YY_D3	Y41	Neg	Neg	25	21.4286	Unknown	Plasma	IGHV1-3	IGHJ4	IGKV3-20	IGKJ2	IGHA1	10.4167	6.875	CASRPDMSVTAPFDWW	CHQYGSSPGTF
YY_D3	Y42	Neg	Neg	5	0	Unknown	Plasmablasts	IGHV4-59	IGHJ3	IGLV2-14	IGLJ3	IGHG2	9.9723	5.43807	CVRFGPEGRLHGFEIW	CGSYTTSSIWVF
YY_D3	Y43	Neg	Neg	20	0	Unknown	Plasma	IGHV3-23	IGHJ4	IGKV1-5	IGKJ4	IGHA1	15.4762	8.86076	CAKVSDDDGSYFDHW	CEQYSMYASF
YY_D3	Y44	Neg	Neg	0	28.5714	Unknown	Plasma	IGHV1-58	IGHJ4	IGKV3-20	IGKJ1	IGHA1	8.93855	11.6923	CAARPSGYASFDFW	CHQYGRSPWTF
YY_D3	Y45	Neg	Neg	0	3.57143	Unknown	Plasma	IGHV3-23	IGHJ4	IGKV3-11	IGKJ1	IGHA1	11.4525	5.32915	CAKEAGHMWPYDSW	CQQRQSGWTF
YY_D3	Y46	Neg	Neg	0	0	Unknown	Plasma	IGHV2-5	IGHJ4	IGKV4-1	IGKJ1	IGHA2	7.62943	4.45104	CFASRGDGCYECFDYW	CQQYLSDWTF
YY_D3	Y47	Neg	Neg	0	21.4286	Unknown	Plasma	IGHV3-23	IGHJ4	IGLV2-14	IGLJ1	IGHA2	11.8919	2.96736	CAKKACSGDTCAGGFDYW	CSSYTTNRNTFYVF
YY_D3	Y48	Neg	Neg	25	0	Unknown	Plasmablasts	IGHV1-3	IGHJ4	IGKV3-20	IGKJ1	IGHA2	11.4525	8	CARMVGWYDVLDCW	CQQYGRAPRTF
YY_D3	Y49	Neg	Neg	15	0	Unknown	Plasmablasts	IGHV3-23	IGHJ4	IGKV3-20	IGKJ2	IGHG1	12.9288	5.23077	CAKAVWVYCGGDCSPGFFDYW	CQQYGSSPDTF
YY_D3	Y5	Neg	Neg	0	9.375	Unknown	Plasmablasts	IGHV3-48	IGHJ4	IGKV2-30	IGKJ1	IGHA2	7.26257	3.56083	CATLSMVAAGRDHW	CMQGTHWPRTF
YY_D3	Y50	Neg	Neg	0	10.7143	Unknown	Plasma	IGHV3-23	IGHJ4	IGLV3-21	IGLJ2	IGHA1	13.1367	11.0769	CVKDGSGGYYGPKTFFDSW	CQVWDSGSDQGVF
YY_D3	Y51	Neg	Neg	10	0	Unknown	Plasma	IGHV3-7	IGHJ4	IGKV2-30	IGKJ1	IGHA2	13.0058	10.6825	CASGRGAYW	CMQDKDWPWTF
YY_D3	Y52	Neg	Neg	0	10.7143	Unknown	Plasma	IGHV3-23	IGHJ4	IGKV1-27	IGKJ1	IGHA1	13.4615	17.7019	CTKLRSAILRAAINYW	CQKYNTAPWTF
YY_D3	Y53	Neg	Neg	5	0	Unknown	Plasmablasts	IGHV4-39	IGHJ4	IGLV2-14	IGLJ1	IGHG1	14.7139	11.1782	CARDQGYWQQYCFDSW	CSSWRRGGPYVF
YY_D3	Y54	Neg	Neg	0	0	Unknown	Plasma	IGHV4-31	IGHJ4	IGLV3-25	IGLJ2	IGHA1	20.2128	20.6154	CARIPTLPAGDGSYFFDSW	CQSSDYSGDVIYF
YY_D3	Y55	Neg	Neg	15	0	Unknown	Plasmablasts	IGHV3-7	IGHJ4	IGKV1-9	IGKJ3	IGHA1	9.70588	9.09091	CARNMGGLGQ	CQQFNSVFSF
YY_D3	Y6	Neg	Neg	22.22	6.25	Unknown	Plasma	IGHV1-18	IGHJ3	IGKV3-15	IGKJ1	IGHA2	9.80926	4.96894	CARDMWATDVVEGFDIW	CHQYNSWPRTF
YY_D3	Y7	Neg	Neg	12.1951	7.27273	Unknown	Plasmablasts	IGHV3-23	IGHJ3	IGKV3-20	IGKJ2	IGHG2	7.44681	7.38462	CAKPKHSGSYDLPNDAYDVW	CQYYGRSPYTF
YY_D3	Y8	Neg	Pos	0	5.45455	Unknown	Plasmablasts	IGHV1-46	IGHJ4	IGKV3-20	IGKJ2	IGHG2	9.21788	3.69231	CARERDGTCYFDYW	CQQYGSSSFTF
YY_D3	Y9	Neg	Neg	29.6296	6.25	Unknown	Plasmablasts	IGHV3-23	IGHJ2	IGKV3-15	IGKJ4	IGHG2	8.24176	9.00621	CAKHKSGHSGYYFDLW	CQHYNAWPLTF
