## Supplementary Table 5 for "Decoding Humoral Immunity During Acute MPXV Infection via Comprehensive Serological Analysis and Antigen-agnostic Monoclonal Antibody Profiling"

### Sheet: Column_description
Supplementary Table 5 Pairwise GO enrichment analysis of clonally expanded circulating ASCs among three patients
Column	Meaning
Ontology	GO ontology category: BP, biological process; CC, cellular component; MF, molecular function.
ID	Gene Ontology identifier.
Description	GO term name.
BgRatio	Number of background genes annotated to this GO term / total number of genes in the background universe
pvalue	Unadjusted P value from GO enrichment analysis.
p.adjust	Benjamini–Hochberg adjusted P value.
qvalue	Q value from GO enrichment analysis.
geneID	Genes contributing to the enriched GO term.
Count	Number of genes contributing to the enriched GO term.
GeneTotal	Total number of input genes for the corresponding comparison direction.
GeneRatio	Ratio of genes contributing to the enriched GO term to all input genes in the corresponding comparison direction.
comparison	Pairwise sample comparison used for GO enrichment analysis.
enriched_in	Sample in which the GO term is enriched in the pairwise comparison.
enrichment_score	-log10(p.adjust), used to rank GO terms.

### Sheet: LXD_D10 vs YY_D3
Ontology	ID	Description	BgRatio	pvalue	p.adjust	qvalue	geneID	Count	GeneTotal	GeneRatio	comparison	enriched_in	enrichment_score
MF	GO:0003823	antigen binding	171/18368	6.61074e-23	8.9906e-21	7.44578e-21	IGHG4/IGHG3/HLA-B/IGHM/IGHG1/IGLV1-47/IGLV1-44/IGHV4-59/IGLV2-8/IGHV3-30/HLA-DQB1/IGLV1-40/TAP1/IGKV3-15/IGHV4-34/IGLV3-1/IGKV1-5	17	51	0.333333	LXD_D10 vs YY_D3	LXD_D10	20.0462
CC	GO:0019814	immunoglobulin complex	167/19550	2.13965e-21	2.4178e-19	1.71172e-19	IGHG4/IGHG3/IGHM/IGHG1/IGLV1-47/IGLV1-44/IGHV4-59/IGLV10-54/IGLV2-8/IGHV3-30/IGLV1-40/IGLV3-10/IGKV3-15/IGHV4-34/IGLV3-1/IGKV1-5	16	51	0.313725	LXD_D10 vs YY_D3	LXD_D10	18.6166
BP	GO:0002377	immunoglobulin production	216/18723	4.37311e-13	4.28127e-10	3.5169e-10	B2M/IGLV1-47/IGLV1-44/XBP1/IGLV10-54/IGLV2-8/HLA-DQB1/IGLV1-40/IGLV3-10/IGKV3-15/IGLV3-1/IGKV1-5	12	51	0.235294	LXD_D10 vs YY_D3	LXD_D10	9.36843
BP	GO:0050871	positive regulation of B cell activation	152/18723	2.74538e-10	8.9591e-08	7.35955e-08	IGHG4/IGHG3/IGHM/IGHG1/CD38/IGHV4-59/XBP1/IGHV3-30/IGHV4-34	9	51	0.176471	LXD_D10 vs YY_D3	LXD_D10	7.04774
MF	GO:0034987	immunoglobulin receptor binding	79/18368	1.54176e-09	1.0484e-07	8.68254e-08	IGHG4/IGHG3/IGHM/IGHG1/IGHV4-59/IGHV3-30/IGHV4-34	7	51	0.137255	LXD_D10 vs YY_D3	LXD_D10	6.97947
BP	GO:0002449	lymphocyte mediated immunity	350/18723	2.03376e-09	3.14664e-07	2.58484e-07	IGHG4/IGHG3/HLA-B/IGHM/IGHG1/B2M/IGHV4-59/IGHV3-30/HLA-DQB1/CTSH/IGHV4-34	11	51	0.215686	LXD_D10 vs YY_D3	LXD_D10	6.50215
BP	GO:0002460	adaptive immune response based on somatic recombination of immune receptors built from immunoglobulin superfamily domains	356/18723	2.42942e-09	3.14664e-07	2.58484e-07	IGHG4/IGHG3/HLA-B/IGHM/IGHG1/B2M/IGHV4-59/IGHV3-30/HLA-DQB1/CTSH/IGHV4-34	11	51	0.215686	LXD_D10 vs YY_D3	LXD_D10	6.50215
BP	GO:0050853	B cell receptor signaling pathway	131/18723	2.28975e-09	3.14664e-07	2.58484e-07	IGHG4/IGHG3/IGHM/IGHG1/CD38/IGHV4-59/IGHV3-30/IGHV4-34	8	51	0.156863	LXD_D10 vs YY_D3	LXD_D10	6.50215
BP	GO:0051251	positive regulation of lymphocyte activation	362/18723	2.89273e-09	3.14664e-07	2.58484e-07	IGHG4/IGHG3/IGHM/IGHG1/B2M/CD38/IGHV4-59/XBP1/IGHV3-30/HLA-DQB1/IGHV4-34	11	51	0.215686	LXD_D10 vs YY_D3	LXD_D10	6.50215
BP	GO:0006910	phagocytosis, recognition	100/18723	9.57208e-09	6.24738e-07	5.13198e-07	IGHG4/IGHG3/IGHM/IGHG1/IGHV4-59/IGHV3-30/IGHV4-34	7	51	0.137255	LXD_D10 vs YY_D3	LXD_D10	6.2043
BP	GO:0006958	complement activation, classical pathway	108/18723	1.64006e-08	8.0281e-07	6.59477e-07	IGHG4/IGHG3/IGHM/IGHG1/IGHV4-59/IGHV3-30/IGHV4-34	7	51	0.137255	LXD_D10 vs YY_D3	LXD_D10	6.09539
BP	GO:0099024	plasma membrane invagination	136/18723	8.1026e-08	3.05094e-06	2.50623e-06	IGHG4/IGHG3/IGHM/IGHG1/IGHV4-59/IGHV3-30/IGHV4-34	7	51	0.137255	LXD_D10 vs YY_D3	LXD_D10	5.51557
CC	GO:0072562	blood microparticle	146/19550	9.86183e-08	3.71462e-06	2.62982e-06	IGHG4/IGHG3/IGHM/IGHG1/IGLV1-47/IGKV3-15/IGKV1-5	7	51	0.137255	LXD_D10 vs YY_D3	LXD_D10	5.43009
BP	GO:0048525	negative regulation of viral process	92/18723	1.79888e-07	6.28965e-06	5.1667e-06	LY6E/ISG15/MX1/PLSCR1/BST2/STAT1	6	51	0.117647	LXD_D10 vs YY_D3	LXD_D10	5.20137
BP	GO:0042742	defense response to bacterium	350/18723	3.83186e-07	1.29358e-05	1.06263e-05	IGHG4/IGHG3/IGHM/IGHG1/ISG15/PLAC8/IGHV4-59/IGHV3-30/IGHV4-34	9	51	0.176471	LXD_D10 vs YY_D3	LXD_D10	4.88821
BP	GO:0019882	antigen processing and presentation	106/18723	4.181e-07	1.3644e-05	1.1208e-05	HLA-B/B2M/HLA-DQB1/TAP1/PSMB8/CTSH	6	51	0.117647	LXD_D10 vs YY_D3	LXD_D10	4.86506
BP	GO:0035456	response to interferon-beta	32/18723	1.65958e-06	4.7176e-05	3.87533e-05	XAF1/PLSCR1/BST2/STAT1	4	51	0.0784314	LXD_D10 vs YY_D3	LXD_D10	4.32628
BP	GO:0008037	cell recognition	225/18723	2.43544e-06	6.44405e-05	5.29354e-05	IGHG4/IGHG3/IGHM/IGHG1/IGHV4-59/IGHV3-30/IGHV4-34	7	51	0.137255	LXD_D10 vs YY_D3	LXD_D10	4.19084
CC	GO:0009897	external side of plasma membrane	421/19550	1.22463e-05	0.000345959	0.000244927	IGHG4/IGHG3/IGHM/IGHG1/B2M/IGHV4-59/IGHV3-30/IGHV4-34	8	51	0.156863	LXD_D10 vs YY_D3	LXD_D10	3.46098
BP	GO:0034340	response to type I interferon	58/18723	1.85846e-05	0.000423124	0.00034758	IFI27/ISG15/MX1/STAT1	4	51	0.0784314	LXD_D10 vs YY_D3	LXD_D10	3.37353
BP	GO:1903706	regulation of hemopoiesis	367/18723	3.01408e-07	0.0006851	0.000574896	NFKBIA/JUN/PRDM1/IRF1/FOS/NFKBIZ/KLF10/SYK/RHEX/IKZF3/RC3H1/FBXW7/H4C3	13	112	0.116071	LXD_D10 vs YY_D3	YY_D3	3.16425
BP	GO:0000380	alternative mRNA splicing, via spliceosome	77/18723	6.72111e-06	0.00310614	0.00260649	DDX5/YTHDC1/RBM17/CELF2/MBNL2/TRA2B	6	112	0.0535714	LXD_D10 vs YY_D3	YY_D3	2.50778
BP	GO:0045646	regulation of erythrocyte differentiation	47/18723	0.000283715	0.00524069	0.00430503	ISG15/B2M/STAT1	3	51	0.0588235	LXD_D10 vs YY_D3	LXD_D10	2.28061
BP	GO:0034976	response to endoplasmic reticulum stress	256/18723	2.34142e-05	0.00716977	0.00601645	JUN/PPP1R15A/DERL3/BCL2/PTPN1/EIF2AK3/PMAIP1/EEF2/NGLY1	9	112	0.0803571	LXD_D10 vs YY_D3	YY_D3	2.14449
BP	GO:0050864	regulation of B cell activation	198/18723	2.52346e-05	0.00716977	0.00601645	IGHG2/BCL2/SYK/IKZF3/RC3H1/TNFAIP3/IGHV3-23/IGHV3-7	8	112	0.0714286	LXD_D10 vs YY_D3	YY_D3	2.14449
BP	GO:0070059	intrinsic apoptotic signaling pathway in response to endoplasmic reticulum stress	63/18723	3.73307e-05	0.00771388	0.00647304	PPP1R15A/BCL2/PTPN1/EIF2AK3/PMAIP1	5	112	0.0446429	LXD_D10 vs YY_D3	YY_D3	2.11273
BP	GO:0000302	response to reactive oxygen species	222/18723	5.68724e-05	0.00888038	0.00745189	JUN/FOS/TXNIP/BCL2/EEF2/TNFAIP3/TRA2B/GSTP1	8	112	0.0714286	LXD_D10 vs YY_D3	YY_D3	2.05157
MF	GO:0030332	cyclin binding	32/18368	4.73703e-05	0.00904467	0.00764204	CDKN1B/CDK12/FBXW7/CDK14	4	112	0.0357143	LXD_D10 vs YY_D3	YY_D3	2.04361
MF	GO:0035198	miRNA binding	34/18368	6.04995e-05	0.00904467	0.00764204	NEAT1/RC3H1/TUT4/TUT7	4	112	0.0357143	LXD_D10 vs YY_D3	YY_D3	2.04361
CC	GO:0012507	ER to Golgi transport vesicle membrane	62/19550	0.000567498	0.00916104	0.00648569	HLA-B/B2M/HLA-DQB1	3	51	0.0588235	LXD_D10 vs YY_D3	LXD_D10	2.03806
CC	GO:0031227	intrinsic component of endoplasmic reticulum membrane	170/19550	0.00100304	0.0105618	0.00747737	HLA-B/B2M/HLA-DQB1/TAP1	4	51	0.0784314	LXD_D10 vs YY_D3	LXD_D10	1.97626
BP	GO:0032868	response to insulin	264/18723	0.000742341	0.01275	0.0104737	UCP2/XBP1/TNFSF10/BAIAP2L1/STAT1	5	51	0.0980392	LXD_D10 vs YY_D3	LXD_D10	1.89449
BP	GO:0050851	antigen receptor-mediated signaling pathway	240/18723	9.80486e-05	0.0131097	0.0110009	IGHG2/NFKBIZ/BCL2/SYK/HLA-DPB1/RC3H1/IGHV3-23/IGHV3-7	8	112	0.0714286	LXD_D10 vs YY_D3	YY_D3	1.88241
BP	GO:0031668	cellular response to extracellular stimulus	246/18723	0.000116321	0.0132198	0.0110933	JUN/ATP2B1/FOS/BCL2/KLF10/EIF2AK3/PMAIP1/GSTP1	8	112	0.0714286	LXD_D10 vs YY_D3	YY_D3	1.87877
BP	GO:0070663	regulation of leukocyte proliferation	245/18723	0.000113094	0.0132198	0.0110933	IRF1/BCL2/SYK/HLA-DPB1/IKZF3/RC3H1/TNFAIP3/GSTP1	8	112	0.0714286	LXD_D10 vs YY_D3	YY_D3	1.87877
BP	GO:0006984	ER-nucleus signaling pathway	46/18723	0.000163138	0.0154505	0.0129652	PPP1R15A/PTPN1/EIF2AK3/FBXW7	4	112	0.0357143	LXD_D10 vs YY_D3	YY_D3	1.81106
BP	GO:0036499	PERK-mediated unfolded protein response	18/18723	0.00015926	0.0154505	0.0129652	PPP1R15A/PTPN1/EIF2AK3	3	112	0.0267857	LXD_D10 vs YY_D3	YY_D3	1.81106
BP	GO:0052548	regulation of endopeptidase activity	432/18723	0.00109063	0.0175037	0.0143787	IFI6/BST2/TNFSF10/PSMB8/PSMB9/CTSH	6	51	0.117647	LXD_D10 vs YY_D3	LXD_D10	1.75687
BP	GO:0009409	response to cold	49/18723	0.000208915	0.0189945	0.0159391	NFKBIA/ATP2B1/FOS/EIF2AK3	4	112	0.0357143	LXD_D10 vs YY_D3	YY_D3	1.72137
BP	GO:0032495	response to muramyl dipeptide	20/18723	0.000220564	0.0192824	0.0161807	NFKBIA/VIM/TNFAIP3	3	112	0.0267857	LXD_D10 vs YY_D3	YY_D3	1.71484
BP	GO:0000288	nuclear-transcribed mRNA catabolic process, deadenylation-dependent decay	56/18723	0.000350701	0.0217633	0.0182625	PABPC1/RC3H1/TUT4/TUT7	4	112	0.0357143	LXD_D10 vs YY_D3	YY_D3	1.66228
BP	GO:0051251	positive regulation of lymphocyte activation	362/18723	0.00032657	0.0217633	0.0182625	HLA-DQA1/LGALS1/IGHG2/NFKBIZ/BCL2/SYK/HLA-DPB1/IGHV3-23/IGHV3-7	9	112	0.0803571	LXD_D10 vs YY_D3	YY_D3	1.66228
BP	GO:0043506	regulation of JUN kinase activity	58/18723	0.000401406	0.0222962	0.0187097	PTPN1/SYK/GSTP1/DNAJA1	4	112	0.0357143	LXD_D10 vs YY_D3	YY_D3	1.65177
BP	GO:0022412	cellular process involved in reproduction in multicellular organism	384/18723	0.000501005	0.0266205	0.0223384	PRDM1/BCL2/FNDC3A/YTHDC1/TEX14/DDX6/TUT4/ETV6/TUT7	9	112	0.0803571	LXD_D10 vs YY_D3	YY_D3	1.57478
BP	GO:0002260	lymphocyte homeostasis	62/18723	0.000518189	0.0267692	0.0224631	BCL2/PMAIP1/RC3H1/TNFAIP3	4	112	0.0357143	LXD_D10 vs YY_D3	YY_D3	1.57237
BP	GO:0002831	regulation of response to biotic stimulus	327/18723	0.00191747	0.0293313	0.0240945	HLA-B/ISG15/IFI35/PLSCR1/STAT1	5	51	0.0980392	LXD_D10 vs YY_D3	LXD_D10	1.53267
BP	GO:0002460	adaptive immune response based on somatic recombination of immune receptors built from immunoglobulin superfamily domains	356/18723	0.00135028	0.0453791	0.0380795	HLA-DQA1/IGHG2/NFKBIZ/HLA-DPB1/RC3H1/TNFAIP3/IGHV3-23/IGHV3-7	8	112	0.0714286	LXD_D10 vs YY_D3	YY_D3	1.34314

### Sheet: YY_D3 vs YHB_D18
Ontology	ID	Description	BgRatio	pvalue	p.adjust	qvalue	geneID	Count	GeneTotal	GeneRatio	comparison	enriched_in	enrichment_score
BP	GO:0034504	protein localization to nucleus	290/18723	0.00290851	0.0464506	0.0358453	NFKBIA/TXNIP/HSP90AB1/SP100/EIF2AK3	5	63	0.0793651	YY_D3 vs YHB_D18	YY_D3	1.33301
BP	GO:0051899	membrane depolarization	83/18723	0.00275431	0.0464506	0.0358453	JUN/IFI6/BCL2	3	63	0.047619	YY_D3 vs YHB_D18	YY_D3	1.33301
BP	GO:0006446	regulation of translational initiation	79/18723	0.00239326	0.045867	0.035395	PPP1R15A/EIF2AK3/EIF5B	3	63	0.047619	YY_D3 vs YHB_D18	YY_D3	1.3385
BP	GO:0016032	viral process	415/18723	0.00278591	0.0424024	0.0328543	P4HB/SPCS3/SPCS1/GAS6/PPIA	5	44	0.113636	YY_D3 vs YHB_D18	YHB_D18	1.37261
BP	GO:0032200	telomere organization	159/18723	0.00202124	0.0419575	0.0323781	H3-3B/HSP90AB1/SP100/XRN1	4	63	0.0634921	YY_D3 vs YHB_D18	YY_D3	1.37719
BP	GO:0071333	cellular response to glucose stimulus	151/18723	0.00167393	0.0401475	0.0309813	LGALS1/HLA-DRB1/SMARCB1/TRA2B	4	63	0.0634921	YY_D3 vs YHB_D18	YY_D3	1.39634
BP	GO:0051251	positive regulation of lymphocyte activation	362/18723	0.00134647	0.0358488	0.027664	IGHA2/LGALS1/BCL2/NFKBIZ/HLA-DRB1/IGHV3-48	6	63	0.0952381	YY_D3 vs YHB_D18	YY_D3	1.44553
BP	GO:0034446	substrate adhesion-dependent cell spreading	108/18723	0.00208151	0.034365	0.0266267	P4HB/MYADM/LAMC1	3	44	0.0681818	YY_D3 vs YHB_D18	YHB_D18	1.46388
CC	GO:0019814	immunoglobulin complex	167/19550	0.000187067	0.0312402	0.0265832	IGHA2/IGLV4-69/IGKV2-30/IGLV2-14/IGHV3-48	5	63	0.0793651	YY_D3 vs YHB_D18	YY_D3	1.50529
BP	GO:0032481	positive regulation of type I interferon production	58/18723	0.000981847	0.030625	0.0236329	ISG15/STAT1/IRF7	3	63	0.047619	YY_D3 vs YHB_D18	YY_D3	1.51392
BP	GO:0046683	response to organophosphorus	131/18723	0.000990756	0.030625	0.0236329	JUN/DUSP1/STAT1/ITPR2	4	63	0.0634921	YY_D3 vs YHB_D18	YY_D3	1.51392
BP	GO:0002831	regulation of response to biotic stimulus	327/18723	0.000797669	0.0276153	0.0213104	ISG15/HLA-DRB1/STAT1/HSP90AB1/IRF7/APOBEC3G	6	63	0.0952381	YY_D3 vs YHB_D18	YY_D3	1.55885
BP	GO:0009612	response to mechanical stimulus	216/18723	0.000796395	0.0276153	0.0213104	NFKBIA/TXNIP/JUN/STAT1/NFKB1	5	63	0.0793651	YY_D3 vs YHB_D18	YY_D3	1.55885
BP	GO:0043392	negative regulation of DNA binding	52/18723	0.000713393	0.026404	0.0203756	NFKBIA/JUN/SP100	3	63	0.047619	YY_D3 vs YHB_D18	YY_D3	1.57833
BP	GO:0007565	female pregnancy	193/18723	0.000478484	0.0236439	0.0182457	JUNB/BCL2/PRDM1/CAPN2/NAMPT	5	63	0.0793651	YY_D3 vs YHB_D18	YY_D3	1.62628
BP	GO:0046632	alpha-beta T cell differentiation	112/18723	0.00055079	0.0236439	0.0182457	BCL2/NFKBIZ/HLA-DRB1/PRDM1	4	63	0.0634921	YY_D3 vs YHB_D18	YY_D3	1.62628
BP	GO:2001239	regulation of extrinsic apoptotic signaling pathway in absence of ligand	43/18723	0.000407046	0.0207234	0.015992	IFI6/BCL2/WWOX	3	63	0.047619	YY_D3 vs YHB_D18	YY_D3	1.68354
MF	GO:0001046	core promoter sequence-specific DNA binding	42/18368	0.000347433	0.0190363	0.0145644	H3-3B/SMARCB1/STAT1	3	63	0.047619	YY_D3 vs YHB_D18	YY_D3	1.72042
MF	GO:0044389	ubiquitin-like protein ligase binding	316/18368	7.37836e-05	0.0151256	0.0115724	ISG15/NFKBIA/TXNIP/JUN/BCL2/STAT1/HSP90AB1	7	63	0.111111	YY_D3 vs YHB_D18	YY_D3	1.82029
BP	GO:0010742	macrophage derived foam cell differentiation	38/18723	0.0002816	0.0147712	0.0113987	NFKBIA/STAT1/NFKB1	3	63	0.047619	YY_D3 vs YHB_D18	YY_D3	1.83058
BP	GO:0009267	cellular response to starvation	156/18723	0.00048568	0.0136294	0.0105603	DNAJC15/XBP1/GAS6/UCP2	4	44	0.0909091	YY_D3 vs YHB_D18	YHB_D18	1.86552
BP	GO:0019221	cytokine-mediated signaling pathway	472/18723	0.000176486	0.012729	0.00982284	ISG15/NFKBIA/STAT1/HSP90AB1/CCR10/RHEX/IRF7/SP100	8	63	0.126984	YY_D3 vs YHB_D18	YY_D3	1.8952
BP	GO:0071216	cellular response to biotic stimulus	246/18723	0.000175835	0.012729	0.00982284	NFKBIA/TXNIP/VIM/NFKB1/CAPN2/EIF2AK3	6	63	0.0952381	YY_D3 vs YHB_D18	YY_D3	1.8952
BP	GO:0014074	response to purine-containing compound	148/18723	0.000140178	0.0110295	0.00851129	JUN/DUSP1/STAT1/ITPR2/XRN1	5	63	0.0793651	YY_D3 vs YHB_D18	YY_D3	1.95745
BP	GO:0018208	peptidyl-proline modification	58/18723	0.000341395	0.0105715	0.008191	P4HB/PRDX4/PPIA	3	44	0.0681818	YY_D3 vs YHB_D18	YHB_D18	1.97586
BP	GO:0009746	response to hexose	219/18723	9.31983e-05	0.00849085	0.00655228	TXNIP/LGALS1/HLA-DRB1/SMARCB1/TRA2B/NAMPT	6	63	0.0952381	YY_D3 vs YHB_D18	YY_D3	2.07105
BP	GO:0019882	antigen processing and presentation	106/18723	0.000110678	0.00397556	0.00308035	HLA-B/HLA-DRB5/HLA-C/CTSH	4	44	0.0909091	YY_D3 vs YHB_D18	YHB_D18	2.4006
BP	GO:0042542	response to hydrogen peroxide	146/18723	9.55807e-06	0.00131799	0.00101708	TXNIP/JUN/DUSP1/BCL2/STAT1/CAPN2	6	63	0.0952381	YY_D3 vs YHB_D18	YY_D3	2.88009
CC	GO:0031983	vesicle lumen	327/19550	8.642e-05	0.000748973	0.000491229	PLAC8/CTSH/GAS6/CTSZ/PRDX4/PPIA	6	44	0.136364	YY_D3 vs YHB_D18	YHB_D18	3.12553
CC	GO:0098576	lumenal side of membrane	36/19550	7.21033e-05	0.000748973	0.000491229	HLA-B/HLA-DRB5/HLA-C	3	44	0.0681818	YY_D3 vs YHB_D18	YHB_D18	3.12553
BP	GO:0042742	defense response to bacterium	350/18723	1.5879e-05	0.000694723	0.000538286	IGHG4/IGHG3/IGHG1/IGHV4-34/PLAC8/IGHV3-30/IGKV3-20	7	44	0.159091	YY_D3 vs YHB_D18	YHB_D18	3.15819
BP	GO:0099024	plasma membrane invagination	136/18723	1.62463e-05	0.000694723	0.000538286	IGHG4/IGHG3/IGHG1/IGHV4-34/IGHV3-30	5	44	0.113636	YY_D3 vs YHB_D18	YHB_D18	3.15819
CC	GO:0030134	COPII-coated ER to Golgi transport vesicle	94/19550	5.87168e-05	0.000693925	0.000455125	HLA-B/HLA-DRB5/HLA-C/CTSZ	4	44	0.0909091	YY_D3 vs YHB_D18	YHB_D18	3.15869
BP	GO:0140546	defense response to symbiont	265/18723	2.86325e-06	0.000693323	0.000535028	ISG15/IFI6/ISG20/BCL2/STAT1/IRF7/DDX17/APOBEC3G	8	63	0.126984	YY_D3 vs YHB_D18	YY_D3	3.15906
BP	GO:1903706	regulation of hemopoiesis	367/18723	3.6048e-06	0.000693323	0.000535028	ISG15/NFKBIA/JUN/NFKBIZ/HLA-DRB1/PRDM1/STAT1/RHEX/IRF7	9	63	0.142857	YY_D3 vs YHB_D18	YY_D3	3.15906
BP	GO:0008037	cell recognition	225/18723	1.35807e-05	0.000641868	0.000497333	IGHG4/IGHG3/IGHG1/IGHV4-34/B4GALT1/IGHV3-30	6	44	0.136364	YY_D3 vs YHB_D18	YHB_D18	3.19255
BP	GO:0050853	B cell receptor signaling pathway	131/18723	1.355e-05	0.000641868	0.000497333	IGHG4/IGHG3/IGHG1/IGHV4-34/IGHV3-30	5	44	0.113636	YY_D3 vs YHB_D18	YHB_D18	3.19255
BP	GO:0060337	type I interferon signaling pathway	50/18723	6.91838e-07	0.000487142	0.000375921	ISG15/STAT1/HSP90AB1/IRF7/SP100	5	63	0.0793651	YY_D3 vs YHB_D18	YY_D3	3.31234
BP	GO:0006958	complement activation, classical pathway	108/18723	5.2821e-06	0.000431211	0.000334112	IGHG4/IGHG3/IGHG1/IGHV4-34/IGHV3-30	5	44	0.113636	YY_D3 vs YHB_D18	YHB_D18	3.36531
BP	GO:0006910	phagocytosis, recognition	100/18723	3.61751e-06	0.000406065	0.000314628	IGHG4/IGHG3/IGHG1/IGHV4-34/IGHV3-30	5	44	0.113636	YY_D3 vs YHB_D18	YHB_D18	3.3914
BP	GO:0002460	adaptive immune response based on somatic recombination of immune receptors built from immunoglobulin superfamily domains	356/18723	1.54024e-06	0.000223826	0.000173425	IGHG4/HLA-B/IGHG3/HLA-DRB5/IGHG1/IGHV4-34/CTSH/IGHV3-30	8	44	0.181818	YY_D3 vs YHB_D18	YHB_D18	3.65009
BP	GO:0050871	positive regulation of B cell activation	152/18723	1.41907e-06	0.000223826	0.000173425	IGHG4/IGHG3/IGHG1/IGHV4-34/XBP1/IGHV3-30	6	44	0.136364	YY_D3 vs YHB_D18	YHB_D18	3.65009
BP	GO:0051251	positive regulation of lymphocyte activation	362/18723	1.74475e-06	0.000223826	0.000173425	IGHG4/IGHG3/HLA-DRB5/IGHG1/IGHV4-34/XBP1/GAS6/IGHV3-30	8	44	0.181818	YY_D3 vs YHB_D18	YHB_D18	3.65009
BP	GO:0016032	viral process	415/18723	1.21556e-07	0.000210414	0.000162373	ISG15/JUN/LGALS1/ISG20/BCL2/HLA-DRB1/SMARCB1/STAT1/HSP90AB1/IRF7/APOBEC3G	11	63	0.174603	YY_D3 vs YHB_D18	YY_D3	3.67693
CC	GO:0009897	external side of plasma membrane	421/19550	3.88822e-06	7.22097e-05	4.73602e-05	IGHG4/IGHG3/IGHG1/P4HB/IGHV4-34/SLAMF7/B4GALT1/IGHV3-30	8	44	0.181818	YY_D3 vs YHB_D18	YHB_D18	4.1414
MF	GO:0034987	immunoglobulin receptor binding	79/18368	9.72233e-07	5.97923e-05	4.70765e-05	IGHG4/IGHG3/IGHG1/IGHV4-34/IGHV3-30	5	44	0.113636	YY_D3 vs YHB_D18	YHB_D18	4.22335
BP	GO:0002449	lymphocyte mediated immunity	350/18723	1.00192e-07	2.99907e-05	2.32374e-05	IGHG4/HLA-B/IGHG3/HLA-DRB5/IGHG1/IGHV4-34/SLAMF7/CTSH/IGHV3-30	9	44	0.204545	YY_D3 vs YHB_D18	YHB_D18	4.52301
CC	GO:0072562	blood microparticle	146/19550	8.74272e-07	2.84138e-05	1.86358e-05	IGHG4/IGHG3/IGHG1/IGLV3-25/IGKV1-5/IGKV3-20	6	44	0.136364	YY_D3 vs YHB_D18	YHB_D18	4.54647
CC	GO:0140534	endoplasmic reticulum protein-containing complex	125/19550	1.16124e-08	7.54806e-07	4.95055e-07	P4HB/RPN2/SPCS3/PDIA6/SPCS1/DERL1/EMC7	7	44	0.159091	YY_D3 vs YHB_D18	YHB_D18	6.12216
BP	GO:0002377	immunoglobulin production	216/18723	2.05056e-12	1.8414e-09	1.42676e-09	HLA-DRB5/IGLV3-19/IGLV3-1/XBP1/IGLV3-25/IGLV3-10/IGLV1-40/IGLV1-44/IGLV10-54/IGKV1-5/IGKV3-20	11	44	0.25	YY_D3 vs YHB_D18	YHB_D18	8.73485
CC	GO:0019814	immunoglobulin complex	167/19550	5.82941e-19	7.57823e-17	4.97034e-17	IGHG4/IGHG3/IGHG1/IGHV4-34/IGLV3-19/IGLV3-1/IGLV3-25/IGLV3-10/IGLV1-40/IGLV1-44/IGHV3-30/IGLV10-54/IGKV1-5/IGKV3-20	14	44	0.318182	YY_D3 vs YHB_D18	YHB_D18	16.1204
MF	GO:0003823	antigen binding	171/18368	1.45314e-20	1.78736e-18	1.40725e-18	IGHG4/HLA-B/IGHG3/HLA-DRB5/IGHG1/HLA-C/IGHV4-34/IGLV3-19/IGLV3-1/IGLV3-25/IGLV1-40/IGLV1-44/IGHV3-30/IGKV1-5/IGKV3-20	15	44	0.340909	YY_D3 vs YHB_D18	YHB_D18	17.7478

### Sheet: LXD_D10 vs YHB_D18
Ontology	ID	Description	BgRatio	pvalue	p.adjust	qvalue	geneID	Count	GeneTotal	GeneRatio	comparison	enriched_in	enrichment_score
BP	GO:0006909	phagocytosis	308/18723	0.00375394	0.0463124	0.0342008	IGHA2/PLSCR1/IGHV4-59/CORO1A	4	39	0.102564	LXD_D10 vs YHB_D18	LXD_D10	1.3343
CC	GO:0072562	blood microparticle	146/19550	0.00284243	0.033016	0.0227855	IGHG2/IGHG4/IGHV3-23	3	38	0.0789474	LXD_D10 vs YHB_D18	YHB_D18	1.48128
BP	GO:0002443	leukocyte mediated immunity	440/18723	0.00208835	0.0291376	0.0215175	IRF7/IGHA2/BST2/IGHV4-59/CORO1A	5	39	0.128205	LXD_D10 vs YHB_D18	LXD_D10	1.53555
BP	GO:0052548	regulation of endopeptidase activity	432/18723	0.00192767	0.028393	0.0209676	IFI6/BST2/TNFSF10/PSMB9/PSMB8	5	39	0.128205	LXD_D10 vs YHB_D18	LXD_D10	1.54679
BP	GO:0070663	regulation of leukocyte proliferation	245/18723	0.00121278	0.0243833	0.0178502	GSTP1/IKZF3/SYK/IRF1	4	38	0.105263	LXD_D10 vs YHB_D18	YHB_D18	1.61291
BP	GO:0032102	negative regulation of response to external stimulus	420/18723	0.00117879	0.0241231	0.0176597	GSTP1/HLA-F/NUCB2/SYK/ZFP36	5	38	0.131579	LXD_D10 vs YHB_D18	YHB_D18	1.61757
CC	GO:0042470	melanosome	109/19550	0.00123395	0.0169387	0.01169	CD63/PDIA6/CANX	3	38	0.0789474	LXD_D10 vs YHB_D18	YHB_D18	1.77112
BP	GO:0032680	regulation of tumor necrosis factor production	181/18723	0.000390792	0.0114833	0.0084065	CYBA/GSTP1/SYK/ZFP36	4	38	0.105263	LXD_D10 vs YHB_D18	YHB_D18	1.93993
BP	GO:0071496	cellular response to external stimulus	320/18723	0.000344929	0.0109802	0.00803826	CYBA/GSTP1/IRF1/CPEB4/FOS	5	38	0.131579	LXD_D10 vs YHB_D18	YHB_D18	1.95939
BP	GO:0031960	response to corticosteroid	167/18723	0.000287855	0.0097024	0.00710279	CYBA/GSTP1/ZFP36/FOS	4	38	0.105263	LXD_D10 vs YHB_D18	YHB_D18	2.01312
BP	GO:0099024	plasma membrane invagination	136/18723	0.000130989	0.00500379	0.0036631	IGHG2/IGHV4-34/IGHG4/IGHV3-23	4	38	0.105263	LXD_D10 vs YHB_D18	YHB_D18	2.3007
BP	GO:0034612	response to tumor necrosis factor	253/18723	0.000115926	0.00458107	0.00335365	CYBA/GSTP1/SYK/ZFP36/NFKBIA	5	38	0.131579	LXD_D10 vs YHB_D18	YHB_D18	2.33903
BP	GO:0071216	cellular response to biotic stimulus	246/18723	0.000101616	0.00431303	0.00315742	GSTP1/MTDH/SYK/ZFP36/NFKBIA	5	38	0.131579	LXD_D10 vs YHB_D18	YHB_D18	2.36522
BP	GO:0071356	cellular response to tumor necrosis factor	229/18723	7.25009e-05	0.00377664	0.00276475	CYBA/GSTP1/SYK/ZFP36/NFKBIA	5	38	0.131579	LXD_D10 vs YHB_D18	YHB_D18	2.42289
BP	GO:1903706	regulation of hemopoiesis	367/18723	6.45062e-05	0.0035202	0.00257702	IKZF3/SYK/IRF1/ZFP36/NFKBIA/FOS	6	38	0.157895	LXD_D10 vs YHB_D18	YHB_D18	2.45343
BP	GO:0002460	adaptive immune response based on somatic recombination of immune receptors built from immunoglobulin superfamily domains	356/18723	5.4495e-05	0.00312256	0.00228592	HLA-DRB5/IGHG2/HLA-F/IGHV4-34/IGHG4/IGHV3-23	6	38	0.157895	LXD_D10 vs YHB_D18	YHB_D18	2.50549
BP	GO:0006958	complement activation, classical pathway	108/18723	5.34962e-05	0.00312256	0.00228592	IGHG2/IGHV4-34/IGHG4/IGHV3-23	4	38	0.105263	LXD_D10 vs YHB_D18	YHB_D18	2.50549
BP	GO:0042742	defense response to bacterium	350/18723	4.9585e-05	0.00312256	0.00228592	CYBA/IGHG2/SYK/IGHV4-34/IGHG4/IGHV3-23	6	38	0.157895	LXD_D10 vs YHB_D18	YHB_D18	2.50549
BP	GO:0006909	phagocytosis	308/18723	2.42599e-05	0.0021386	0.0015656	CYBA/IGHG2/SYK/IGHV4-34/IGHG4/IGHV3-23	6	38	0.157895	LXD_D10 vs YHB_D18	YHB_D18	2.66987
CC	GO:0098576	lumenal side of membrane	36/19550	4.62773e-05	0.00139758	0.000964517	HLA-DRB5/HLA-F/CANX	3	38	0.0789474	LXD_D10 vs YHB_D18	YHB_D18	2.85462
BP	GO:0002440	production of molecular mediator of immune response	308/18723	3.89865e-05	0.00131255	0.000969289	BST2/IGLV2-8/IGLV4-69/IGLV1-47/IGKV3-15/IGLV1-44	6	39	0.153846	LXD_D10 vs YHB_D18	LXD_D10	2.88189
BP	GO:0032930	positive regulation of superoxide anion generation	20/18723	7.27668e-06	0.00104239	0.000763094	CYBA/GSTP1/SYK	3	38	0.0789474	LXD_D10 vs YHB_D18	YHB_D18	2.98197
CC	GO:0098553	lumenal side of endoplasmic reticulum membrane	29/19550	2.39066e-05	0.000902475	0.00062283	HLA-DRB5/HLA-F/CANX	3	38	0.0789474	LXD_D10 vs YHB_D18	YHB_D18	3.04456
BP	GO:0002764	immune response-regulating signaling pathway	468/18723	2.34758e-06	0.000672583	0.000492375	CYBA/IGHG2/SYK/IRF1/IGHV4-34/IGHG4/NFKBIA/IGHV3-23	8	38	0.210526	LXD_D10 vs YHB_D18	YHB_D18	3.17225
BP	GO:0002443	leukocyte mediated immunity	440/18723	1.48254e-06	0.000566331	0.000414592	HLA-DRB5/IGHG2/HLA-F/SLAMF7/SYK/IGHV4-34/IGHG4/IGHV3-23	8	38	0.210526	LXD_D10 vs YHB_D18	YHB_D18	3.24693
BP	GO:0032481	positive regulation of type I interferon production	58/18723	6.28845e-06	0.000233997	0.000172802	ISG15/STAT1/IRF7/OAS1	4	39	0.102564	LXD_D10 vs YHB_D18	LXD_D10	3.63079
BP	GO:0019221	cytokine-mediated signaling pathway	472/18723	4.7579e-06	0.000197873	0.000146125	ISG15/IFI27/MX1/STAT1/IRF7/OAS1/SP100/PARP14	8	39	0.205128	LXD_D10 vs YHB_D18	LXD_D10	3.70361
BP	GO:0002831	regulation of response to biotic stimulus	327/18723	4.42357e-06	0.000195466	0.000144348	ISG15/IFI35/STAT1/IRF7/OAS1/PLSCR1/PARP14	7	39	0.179487	LXD_D10 vs YHB_D18	LXD_D10	3.70893
BP	GO:0042113	B cell activation	334/18723	1.84691e-07	0.000105828	7.74729e-05	IGHG2/SAMSN1/IKZF3/SYK/IGHV4-34/KLF6/IGHG4/IGHV3-23	8	38	0.210526	LXD_D10 vs YHB_D18	YHB_D18	3.9754
BP	GO:0050864	regulation of B cell activation	198/18723	8.56435e-08	9.81474e-05	7.18504e-05	IGHG2/SAMSN1/IKZF3/SYK/IGHV4-34/IGHG4/IGHV3-23	7	38	0.184211	LXD_D10 vs YHB_D18	YHB_D18	4.00812
MF	GO:0003823	antigen binding	171/18368	4.36063e-08	5.23276e-06	4.45244e-06	IGHA2/TAP1/IGLV2-8/IGHV4-59/IGLV1-47/IGKV3-15/IGLV1-44	7	39	0.179487	LXD_D10 vs YHB_D18	LXD_D10	5.28127
CC	GO:0019814	immunoglobulin complex	167/19550	2.9546e-08	4.46144e-06	3.079e-06	IGHG2/SYK/IGLV3-19/IGHV4-34/IGHG4/IGLV3-1/IGHV3-23	7	38	0.184211	LXD_D10 vs YHB_D18	YHB_D18	5.35052
CC	GO:0019814	immunoglobulin complex	167/19550	3.57518e-08	3.00315e-06	2.67198e-06	IGHA2/IGLV2-8/IGLV4-69/IGHV4-59/IGLV1-47/IGKV3-15/IGLV1-44	7	39	0.179487	LXD_D10 vs YHB_D18	LXD_D10	5.52242
BP	GO:0035456	response to interferon-beta	32/18723	5.8079e-09	5.13274e-07	3.79042e-07	XAF1/STAT1/BST2/OAS1/PLSCR1	5	39	0.128205	LXD_D10 vs YHB_D18	LXD_D10	6.28965
MF	GO:0003823	antigen binding	171/18368	1.84566e-09	2.25171e-07	1.76795e-07	HLA-DRB5/IGHG2/HLA-F/IGLV3-19/IGHV4-34/IGHG4/IGLV3-1/IGHV3-23	8	38	0.210526	LXD_D10 vs YHB_D18	YHB_D18	6.64749
BP	GO:0048525	negative regulation of viral process	92/18723	7.42133e-10	9.56085e-08	7.0605e-08	ISG15/MX1/LY6E/STAT1/BST2/OAS1/PLSCR1	7	39	0.179487	LXD_D10 vs YHB_D18	LXD_D10	7.0195
BP	GO:0140546	defense response to symbiont	265/18723	1.20647e-10	2.56265e-08	1.89247e-08	IFI6/ISG15/IFI27/MX1/IFI44L/STAT1/IRF7/BST2/OAS1/PLSCR1	10	39	0.25641	LXD_D10 vs YHB_D18	LXD_D10	7.59131
BP	GO:0034340	response to type I interferon	58/18723	2.68033e-11	1.89499e-08	1.39941e-08	ISG15/IFI27/MX1/STAT1/IRF7/OAS1/SP100	7	39	0.179487	LXD_D10 vs YHB_D18	LXD_D10	7.72239
