## Supplementary Table 6 for "Decoding Humoral Immunity During Acute MPXV Infection via Comprehensive Serological Analysis and Antigen-agnostic Monoclonal Antibody Profiling"

### Sheet: Supplementary Table 6
Supplementary Table 6 Functional characterization of inferred UCAs and selected members of OPXV-reactive antibody lineages
Note: *Asterisks indicate mAbs previously expressed and characterized in the initial antibody screen (Figure 3 and Supplementary Table 3). For each clone, the antigen and TTV virion form tested were selected according to the specificity of the asterisked mAb. ᵃTTV infected cell IFA results are shown in Supplementary Figure 10. ᵇTarget specific binding was assessed by ELISA, IP-WB, or transfected-…
Lineage and antibody information				TTV infected cell IFAa	Target specific binding assayb		TTV neutralization assayc
Clone	Figure panel	Sample	Antibody	Reactivity	Antigen tested	Result (method)	Virion form tested	Neutralization at 100 µg/mL (% inhibition)
clone 18	Figure 7B	LXD_D10	clone 18 UCA	Positive	MPXV B6	Positive (ELISA )	EEV	73.45
			clone 18-1	Positive		Positive (ELISA )		94.69
			clone 18-2	Positive		Positive (ELISA )		94.69
			clone 18-4 ( L6*)	Positive		Positive (ELISA )		94.69
			clone 18-5	Positive		Positive (ELISA )		94.69
clone 36		LXD_D10	clone 36 UCA	Negative	MPXV A28	Negative (Transfected cell IFA)	IMV	19.1
			clone 36-1	Positive		Positive (Transfected cell IFA)		89.89
			clone 36-7	Positive		Positive (Transfected cell IFA)		93.26
			clone 36-9 (L90*)	Positive		Positive (Transfected cell IFA)		86.52
			clone 36-18	Positive		Positive (Transfected cell IFA)		73.03
clone 30		LXD_D10	clone 30 UCA	Positive	VACV H3	Positive (IP-WB)	IMV	11.1111
			clone 30-2	Positive		Positive (IP-WB)		22.2222
			clone 30-10 (L34*)	Positive		Positive (IP-WB)		48.15
clone 42		YHB_D18	clone 42 UCA	Negative	MPXV I1	Negative (ELISA)	IMV	0
			clone 42-1	Positive		Positive (ELISA )		37.037
			clone 42-3 ( B9*)	Positive		Positive (ELISA )		17.0732
clone 46		YHB_D18	clone 46 UCA	Negative	VACV H3	Negative (IP-WB)	IMV	0
			clone 46-1	Positive		Positive (IP-WB)		18.5185
			clone 46-4 (B84*)	Positive		Positive (IP-WB)		40
			clone 46-7	Positive		Positive (IP-WB)		0
clone 21	Figure 7C	LXD_D10	clone 21 UCA	Positive	MPXV A29	Positive (ELISA)	IMV	79.78
			clone 21-3 ( L66*)	Positive		Positive (ELISA)		96.63
clone 14		LXD_D10	clone 14 UCA	Positive	MPXV A29	Positive (ELISA)	IMV	39.33
			clone 14-3 (L108*)	Positive		Positive (ELISA)		96.63
clone 29		LXD_D10	clone 29 UCA	Negative	MPXV A35	Negative (ELISA)	EEV	17.65
			clone 29-1 ( L49*)	Positive		Positive (ELISA)		35.71
clone 13		LXD_D10	clone 13 UCA	Positive	MPXV A27	Positive (ELISA)	IMV	7.40741
			clone 13-1 ( L96*)	Positive		Positive (ELISA)		15
